# Microhaplotype deep sequencing assays to capture *Plasmodium vivax* infection lineages

**DOI:** 10.1101/2024.10.14.24315131

**Authors:** Mariana Kleinecke, Angela Rumaseb, Edwin Sutanto, Hidayat Trimarsanto, Kian Soon Hoon, Ashley Osborne, Paulo Manrique, Trent Peters, David Hawkes, Ernest Diez Benavente, Georgia Whitton, Sasha V Siegel, Richard D Pearson, Roberto Amato, Anjana Rai, Nguyen Thanh Thuy Nhien, Nguyen Hoang Chau, Ashenafi Assefa, Tamiru S Degaga, Dagimawie Tadesse Abate, Awab Ghulam Rahim, Ayodhia Pitaloka Pasaribu, Inge Sutanto, Mohammad Shafiul Alam, Zuleima Pava, Tatiana Lopera- Mesa, Diego Echeverry, Tim William, Nicholas M Anstey, Matthew J Grigg, Nicholas Day, Nicholas J. White, Dominic P Kwiatkowski, Rintis Noviyanti, Daniel Neafsey, Ric N Price, Sarah Auburn

**Affiliations:** Menzies School of Health Research and Charles Darwin University, Darwin, Australia; Exeins Health Initiative, South Jakarta, Indonesia; Harvard T.H. Chan School of Public Health, USA; Broad Institute, USA; Australian Genome Research Facility, Australia; Laboratory of Experimental Cardiology, Department of Cardiology, University Medical Center Utrecht, Utrecht, the Netherlands; Wellcome Sanger Institute, Hinxton, UK; Oxford University Clinical Research Unit, Hospital for Tropical Diseases, Ho Chi Minh City, Vietnam; Ethiopian Public Health Institute, Addis Ababa, Ethiopia; College of Medicine & Health Sciences, Arba Minch University, Arba Minch, Ethiopia; Nangarhar Medical Faculty, Nangarhar University, Ministry of Higher Education, Jalalabad, Afghanistan; Universitas Sumatera Utara, Medan, Indonesia; Faculty of Medicine, University of Indonesia, Jakarta, Indonesia; Infectious Diseases Division, International Centre for Diarrhoeal Disease Research, Bangladesh (icddr,b), Dhaka, Bangladesh; Universidad de Antioquia, Colombia; Departamento de Microbiología, Facultad de Salud, Universidad del Valle, Cali, Colombia; Queen Elizabeth Hospital, Malaysia; Centre for Tropical Medicine and Global Health, Nuffield Department of Medicine, University of Oxford, Oxford, United Kingdom; Mahidol-Oxford Tropical Medicine Research Unit, Mahidol University, Bangkok, Thailand; Eijkman Molecular Biology Research Center, National Research and Innovation Agency, Cibinong, Indonesia

**Author notes:** Deceased (Dominic P Kwiatkowski). Corresponding author: A/Prof Sarah Auburn, Menzies School of Health Research, PO Box 41096, Casuarina, Darwin, NT 0811, Australia.

**Keywords:** Plasmodium vivax, malaria, microhaplotype, relatedness, identity-by-descent, recurrence, relapse, amplicon sequencing

## Abstract

The elimination of *Plasmodium vivax* is challenged by dormant liver stages (hypnozoites) that can reactivate months after initial infection resulting in relapses that enhance transmission. Relapsing infections confound antimalarial clinical efficacy trials due to the inability to distinguish between recurrences arising from blood-stage treatment failure (recrudescence), reinfection or relapse. Genetic relatedness of paired parasite isolates, measured by identity-by-descent (IBD), can provide important information on whether individuals have had single or multiple mosquito inoculations, thus informing on recurrence origin. We developed a high-throughput amplicon sequencing assay comprising 93 multi-SNP (microhaplotype) *P. vivax* markers to determine IBD between *P. vivax* clinical isolates. The assay was evaluated in 659 independent infections from the Asia-Pacific and Horn of Africa, including 108 pairs of infections from a randomized controlled trial (RCT). A bioinformatics pipeline (vivaxGEN-MicroHaps) was established to support data processing. Simulations using *paneljudge* demonstrated low error in pairwise IBD estimation in all countries assessed (all RMSE <0.12) and IBD-based networks illustrated strong clustering by geography. IBD analysis in the RCT demonstrated a higher frequency of suspected relapses or recrudescence in patients treated with primaquine regimens (0.84) compared to those without primaquine (0.60). Our results demonstrate the potential to derive information on *P. vivax* IBD using amplicon sequencing, that informs policy-relevant treatment and transmission dynamics.
