## Supplementary_Data_5 for "Microhaplotype deep sequencing assays to capture *Plasmodium vivax* infection lineages"

### Sheet: Sheet1
Sample	Country	lower_polyclonal	prob_polyclonal	upper_polyclonal	post_effective_coi_lower	post_effective_coi_med	post_effective_coi_upper	post_effective_coi_mean
100526_D0	Ethiopia	0	0	0.00368208	1	1	1	1
100629_D0H0	Ethiopia	0.263966	0.292	0.321264	1	1	1.0078	1.00065
101222_D0	Ethiopia	0.996318	1	1	1.73937	1.95997	2.26852	1.971
101531_D0	Ethiopia	0.856096	0.878	0.897649	1	1.08567	1.2097	1.08679
101634_D0	Ethiopia	0.834813	0.858	0.879055	1	1.05304	1.15011	1.05785
101840_D0	Ethiopia	0.284345	0.313	0.34276	1	1	1.0176	1.00162
102330_D0	Ethiopia	0.996318	1	1	1.05396	1.1131	1.21273	1.11877
102433_D0	Ethiopia	0.996318	1	1	1.24859	1.37724	1.59154	1.38724
102536_D0	Ethiopia	0	0	0.00368208	1	1	1	1
102948_D0H0	Ethiopia	0	0	0.00368208	1	1	1	1
103129_D0	Ethiopia	0.996318	1	1	1.04675	1.11105	1.22587	1.11893
103232_D0	Ethiopia	0.011477	0.019	0.0295124	1	1	1	1.00052
103335_D0	Ethiopia	0	0	0.00368208	1	1	1	1
103747_D0	Ethiopia	0.68489	0.714	0.741844	1	1	1.00003	1
104031_D0	Ethiopia	0.138745	0.161	0.185271	1	1	1.01369	1.0017
104237_D0	Ethiopia	0.187999	0.213	0.239703	1	1	1.08922	1.00647
104340_D0	Ethiopia	0.572918	0.604	0.634468	1	1.00665	1.06182	1.01385
104443_D0	Ethiopia	0.932365	0.948	0.960923	1	1.05251	1.14079	1.05892
105036_D0	Ethiopia	0.996318	1	1	2.90511	3.28332	3.6919	3.27449
105139_D0	Ethiopia	0.218626	0.245	0.272884	1	1	1.06602	1.01208
105551_D0	Ethiopia	0.164231	0.188	0.213622	1	1	1.07008	1.00519
105654_D0	Ethiopia	0.996318	1	1	1.03074	1.0699	1.18185	1.08001
105757_D0	Ethiopia	0.996318	1	1	1.46825	1.70681	1.97159	1.71252
106144_D0	Ethiopia	0.292127	0.321	0.350931	1	1	1.14584	1.02703
106350_D0	Ethiopia	0.996318	1	1	1.91456	2.21302	2.57092	2.23302
106453_D0	Ethiopia	0	0	0.00368208	1	1	1	1
106659_D0	Ethiopia	0.0603437	0.076	0.0942043	1	1	1.01439	1.00148
106865_D0	Ethiopia	0.0304347	0.042	0.0563503	1	1	1.01253	1.00159
107458_D0H0	Ethiopia	0.0408234	0.054	0.069874	1	1	1.01321	1.00084
107664_D0	Ethiopia	0.47653	0.508	0.539423	1	1.00102	1.10749	1.01258
107973_D0	Ethiopia	0.654174	0.684	0.712738	1	1.00001	1.0007	1.0001
108772_D0	Ethiopia	0.996318	1	1	2.80876	3.20222	3.61158	3.19791
109365_D0	Ethiopia	0.996318	1	1	1.2611	1.41271	1.61696	1.42549
109468_D0	Ethiopia	0.0630412	0.079	0.0974871	1	1	1.03892	1.00279
109674_D0	Ethiopia	0.096806	0.116	0.137487	1	1	1.1295	1.01122
109777_D0H0	Ethiopia	0	0	0.00368208	1	1	1	1
109880_D0H0	Ethiopia	0.254287	0.282	0.311003	1	1	1.07981	1.01041
109983_D0	Ethiopia	0.0130452	0.021	0.0319223	1	1	1	1
110327_D0	Ethiopia	0.70751	0.736	0.763093	1	1	1.00001	1
110430_D0	Ethiopia	0.180377	0.205	0.231373	1	1	1.07084	1.00854
110842_D0	Ethiopia	0	0	0.00368208	1	1	1	1
111126_D0	Ethiopia	0	0	0.00368208	1	1	1	1
111229_D0	Ethiopia	0.996318	1	1	1.10207	1.20023	1.32204	1.20786
111435_D0	Ethiopia	0.385237	0.416	0.447259	1	1	1.10324	1.01529
111950_D0	Ethiopia	0.654174	0.684	0.712738	1	1.00623	1.07539	1.01422
112028_D0	Ethiopia	0.17372	0.198	0.224072	1	1	1.09113	1.00924
112234_D0	Ethiopia	0.996318	1	1	1.6825	1.88077	2.17784	1.89827
112646_D0	Ethiopia	0.996318	1	1	1.12219	1.21697	1.39535	1.22683
112749_D0	Ethiopia	0	0	0.00368208	1	1	1	1
112955_D0	Ethiopia	0.00162542	0.005	0.0116295	1	1	1	1.0002
113033_D0	Ethiopia	0	0	0.00368208	1	1	1	1
113445_D0	Ethiopia	0.996318	1	1	1.06514	1.16704	1.30327	1.16957
113651_D0	Ethiopia	0.458585	0.49	0.521474	1	1	1.14729	1.03524
114965_D0	Ethiopia	0.632756	0.663	0.69228	1	1.00002	1.00041	1.00005
115043_D0	Ethiopia	0.182281	0.207	0.233457	1	1	1.07986	1.00935
115455_D0	Ethiopia	0.996318	1	1	2.98913	3.3506	3.81437	3.36152
115867_D0	Ethiopia	0.996318	1	1	3.26514	3.7639	4.27419	3.73593
115970_D0	Ethiopia	0.00281886	0.007	0.0143692	1	1	1	1.00019
116357_D0	Ethiopia	0	0	0.00368208	1	1	1	1
116460_D0	Ethiopia	0.0178669	0.027	0.0390417	1	1	1.01252	1.0008
116769_D0	Ethiopia	0.118146	0.139	0.162005	1	1	1.01966	1.00319
117156_D0	Ethiopia	0.996318	1	1	1.06871	1.17135	1.30988	1.17771
117259_D0	Ethiopia	0.996318	1	1	1.51223	1.71919	1.95244	1.7196
117362_D0	Ethiopia	0.096806	0.116	0.137487	1	1	1.06242	1.00467
117465_D0	Ethiopia	0.447638	0.479	0.510486	1	1	1.09	1.0193
117980_D0	Ethiopia	0	0	0.00368208	1	1	1	1
118367_D0	Ethiopia	0.366516	0.397	0.428092	1	1	1.07754	1.01134
118573_D0	Ethiopia	0.0949613	0.114	0.135344	1	1	1.06632	1.00525
118779_D0	Ethiopia	0	0	0.00368208	1	1	1	1
118882_D0	Ethiopia	0.597201	0.628	0.658043	1	1.00092	1.01297	1.00282
119166_D0	Ethiopia	0	0	0.00368208	1	1	1	1
119269_D0	Ethiopia	0.632756	0.663	0.69228	1	1.00019	1.03792	1.00301
119372_D0	Ethiopia	0.996318	1	1	1.38567	1.56896	1.73706	1.56451
119681_D0	Ethiopia	0.676685	0.706	0.734096	1	1.00576	1.07559	1.01307
119887_D0	Ethiopia	0.00109091	0.004	0.0102097	1	1	1	1.00019
120025_D0	Ethiopia	0	0	0.00368208	1	1	1	1
120643_D0	Ethiopia	0.431743	0.463	0.494475	1	1	1.21678	1.04958
120746_D0	Ethiopia	0.231127	0.258	0.286306	1	1	1.07325	1.00719
121442_D0	Ethiopia	0.996318	1	1	1.05692	1.11965	1.24052	1.12758
121751_D0	Ethiopia	0	0	0.00368208	1	1	1	1
122035_D0	Ethiopia	0	0	0.00368208	1	1	1	1
122138_D0	Ethiopia	0.0793645	0.097	0.117048	1	1	1.03293	1.00269
123246_D0	Ethiopia	0.996318	1	1	1.18301	1.31901	1.50054	1.3311
123555_M3D21	Ethiopia	0	0	0.00368208	1	1	1	1
123761_D0	Ethiopia	0.996318	1	1	1.58621	1.8259	2.05142	1.82033
123967_D0	Ethiopia	0.0278771	0.039	0.0529309	1	1	1.02623	1.00177
124148_D0	Ethiopia	0	0	0.00368208	1	1	1	1
124251_D0	Ethiopia	0.996318	1	1	2.29223	2.66405	2.99543	2.64907
124457_D0	Ethiopia	0.996318	1	1	2.09767	2.41792	2.76617	2.42853
124560_D0	Ethiopia	0.996318	1	1	1.15624	1.27541	1.47466	1.28635
124972_D0	Ethiopia	0	0	0.00368208	1	1	1	1
125050_D0	Ethiopia	0.996318	1	1	1.78795	1.90266	1.98592	1.90007
125153_D0	Ethiopia	0.996318	1	1	1.79463	2.05916	2.34385	2.06243
125565_D0	Ethiopia	0.270751	0.299	0.328438	1	1	1.0101	1.00114
125771_D0	Ethiopia	0.673611	0.703	0.731188	1	1.04802	1.16613	1.05541
126055_D0	Ethiopia	0.0416988	0.055	0.0709915	1	1	1.05947	1.0031
126158_D0	Ethiopia	0.996318	1	1	2.99996	3.4235	3.87911	3.44566
126261_D0	Ethiopia	0.0748084	0.092	0.111636	1	1	1.07527	1.007
127369_D0	Ethiopia	0.996318	1	1	1.17478	1.29522	1.48126	1.31453
127987_D0	Ethiopia	0.40895	0.44	0.471405	1	1	1.13539	1.02882
128168_D0	Ethiopia	0.150046	0.173	0.197897	1	1	1.08368	1.00804
128271_D0	Ethiopia	0.00345998	0.008	0.015702	1	1	1	1.00043
128374_D0	Ethiopia	0.996318	1	1	1.07052	1.15253	1.26137	1.15403
130238_D0	Ethiopia	0.996318	1	1	1.48742	1.69481	1.91819	1.69841
200125_D0	Ethiopia	0	0	0.00368208	1	1	1	1
200434_D0	Ethiopia	0	0	0.00368208	1	1	1	1
200743_D0	Ethiopia	0.00162542	0.005	0.0116295	1	1	1	1.00007
200846_D0	Ethiopia	0.996318	1	1	1.13435	1.2563	1.43351	1.26322
200949_D0	Ethiopia	2.53175e-05	0.001	0.00555892	1	1	1	1
201130_D0	Ethiopia	0.617497	0.648	0.677628	1	1	1.0006	1.00004
201336_D0	Ethiopia	0.996318	1	1	1.15313	1.30555	1.48131	1.30115
201439_D0	Ethiopia	0.339996	0.37	0.400772	1	1	1.11795	1.02911
201542_D0	Ethiopia	0.996318	1	1	1.24426	1.39758	1.62892	1.41239
201645_D0	Ethiopia	0	0	0.00368208	1	1	1	1
201954_D0	Ethiopia	0.694134	0.723	0.750547	1	1.00021	1.01101	1.00269
202032_D0	Ethiopia	0.996318	1	1	1.30652	1.42579	1.57092	1.42763
202135_D0	Ethiopia	0.996318	1	1	2.10315	2.40657	2.74023	2.4202
202444_D0	Ethiopia	0.0522978	0.067	0.08431	1	1	1.06142	1.00332
202547_D0	Ethiopia	0.996318	1	1	1.77036	1.93347	1.99765	1.92222
202650_D0	Ethiopia	0.968078	0.979	0.986955	1.01379	1.05749	1.15567	1.06308
202959_D0	Ethiopia	0.0711751	0.088	0.107295	1	1	1.05073	1.0037
203243_D0	Ethiopia	0.0244975	0.035	0.0483424	1	1	1.01464	1.00085
203449_D0	Ethiopia	0	0	0.00368208	1	1	1	1
203552_D0	Ethiopia	0.00345998	0.008	0.015702	1	1	1	1.00034
203964_D0	Ethiopia	0.652132	0.682	0.710792	1	1.00017	1.00062	1.00019
204660_D0	Ethiopia	0.00109091	0.004	0.0102097	1	1	1	1.00014
204763_D0	Ethiopia	0.996318	1	1	2.67462	3.10584	3.58209	3.09849
205047_D0	Ethiopia	0.147217	0.17	0.194744	1	1	1.04563	1.00458
205459_D0	Ethiopia	0.996318	1	1	1.0858	1.18324	1.28672	1.17702
205562_D0	Ethiopia	0.996318	1	1	1.61267	1.87453	2.15841	1.88349
205665_D0	Ethiopia	0.996318	1	1	1.47222	1.6416	1.91077	1.6449
205768_D0	Ethiopia	0	0	0.00368208	1	1	1	1
206258_D0	Ethiopia	0	0	0.00368208	1	1	1	1
206464_D0	Ethiopia	0.996318	1	1	1.76137	2.08082	2.38685	2.07442
206567_D0	Ethiopia	0.00993351	0.017	0.0270795	1	1	1	1.00055
207160_D0	Ethiopia	0	0	0.00368208	1	1	1	1
207469_D0	Ethiopia	0.996318	1	1	1.04887	1.12313	1.23542	1.1315
207778_D0	Ethiopia	0.996318	1	1	1.7248	2.03719	2.37456	2.03667
208062_D0	Ethiopia	0.221508	0.248	0.275984	1	1	1.09808	1.01134
208371_D0	Ethiopia	0	0	0.00368208	1	1	1	1
208474_D0	Ethiopia	0	0	0.00368208	1	1	1	1
208886_D0	Ethiopia	0.893792	0.913	0.929732	1	1.12594	1.27377	1.1301
209170_D0	Ethiopia	0.305768	0.335	0.365207	1	1	1.07455	1.012
209376_D0	Ethiopia	0.996318	1	1	1.1249	1.24535	1.41089	1.25439
209479_D0	Ethiopia	0.118146	0.139	0.162005	1	1	1.01165	1.00188
209685_D0	Ethiopia	0.996318	1	1	2.83322	3.22248	3.65793	3.22312
AF001_092_D0RP3_NV22	Afghanistan	0	0	0.00368208	1	1	1	1
AF001_099_D0	Afghanistan	0.00345998	0.008	0.015702	1	1	1	1.00009
AF001_101_D0	Afghanistan	0.996318	1	1	1.33018	1.49486	1.66704	1.499
AF001_102_D0	Afghanistan	0.126553	0.148	0.171542	1	1	1.04441	1.00549
AF001_103_D0	Afghanistan	0.257189	0.285	0.314083	1	1	1.04758	1.00403
AF001_104_D0	Afghanistan	0.00220498	0.006	0.0130134	1	1	1	1.00027
AF001_112_D0	Afghanistan	0.431743	0.463	0.494475	1	1	1.08495	1.01395
AF001_114_D0	Afghanistan	0.331178	0.361	0.391643	1	1	1.05952	1.00602
AF001_117_D0	Afghanistan	0	0	0.00368208	1	1	1	1
AF001_118_D0	Afghanistan	0.996318	1	1	1.11746	1.20582	1.36605	1.22034
AF001_120_D0	Afghanistan	0	0	0.00368208	1	1	1	1
AF001_122_D0	Afghanistan	0.996318	1	1	1.08445	1.17514	1.27059	1.17606
AF001_123_D0	Afghanistan	0	0	0.00368208	1	1	1	1
AF001_125_D0	Afghanistan	0	0	0.00368208	1	1	1	1
AF001_126_D0	Afghanistan	0.0522978	0.067	0.08431	1	1	1.02304	1.00214
AF001_127_D0	Afghanistan	0	0	0.00368208	1	1	1	1
AF001_128_D0	Afghanistan	0.342938	0.373	0.403812	1	1	1.08248	1.01658
AF001_129_D0	Afghanistan	0.872171	0.893	0.91148	1	1.07173	1.16704	1.07317
AF001_130_D0	Afghanistan	0.0866848	0.105	0.125677	1	1	1.02216	1.00224
AF001_131_D0	Afghanistan	0.0720825	0.089	0.108381	1	1	1.06439	1.00414
AF001_132_D0	Afghanistan	0	0	0.00368208	1	1	1	1
AF001_134_D0	Afghanistan	0.996318	1	1	1.42796	1.60714	1.76312	1.60445
AF001_136_D0	Afghanistan	0.0154364	0.024	0.0355006	1	1	1	1.00036
AF001_141_D0	Afghanistan	0.368485	0.399	0.430112	1	1	1.08566	1.0172
AF001_142_D0	Afghanistan	0.996318	1	1	2.88742	3.26631	3.65422	3.26521
AF001_143_D0	Afghanistan	0.996318	1	1	1.74713	2.00189	2.33133	2.02051
AF001_146_D0	Afghanistan	0.996318	1	1	1.84202	2.0715	2.26264	2.06565
AF001_147_D0	Afghanistan	0	0	0.00368208	1	1	1	1
AF001_149_D0	Afghanistan	0	0	0.00368208	1	1	1	1
AF001_151_D0	Afghanistan	0.254287	0.282	0.311003	1	1	1.07055	1.01091
AF001_152_D0	Afghanistan	0.352753	0.383	0.413938	1	1	1.00156	1.00029
AF001_154_D0	Afghanistan	0.996318	1	1	1.77258	1.89594	1.98843	1.89701
AF001_156_D0	Afghanistan	0	0	0.00368208	1	1	1	1
AF001_157_D0	Afghanistan	0	0	0.00368208	1	1	1	1
AF001_158_D0	Afghanistan	0.154768	0.178	0.203145	1	1	1.01265	1.00141
AF001_159_D0	Afghanistan	0	0	0.00368208	1	1	1	1
AF001_161_D0	Afghanistan	0	0	0.00368208	1	1	1	1
AF001_162_D0	Afghanistan	0.452612	0.484	0.515482	1	1	1.00054	1.0001
AF001_163_D0	Afghanistan	0	0	0.00368208	1	1	1	1
AF001_165_D0	Afghanistan	0.0514086	0.066	0.0832061	1	1	1.04918	1.0036
AF001_166_D0	Afghanistan	0.996318	1	1	1.09703	1.20468	1.37672	1.21986
AF001_167_D0	Afghanistan	0.996318	1	1	1.43707	1.64246	1.85739	1.64871
AF001_168_D0	Afghanistan	0	0	0.00368208	1	1	1	1
AF001_169_D0	Afghanistan	0.0162425	0.025	0.0366848	1	1	1.00028	1.00069
AF001_170_D0	Afghanistan	0.996318	1	1	1.203	1.30575	1.46631	1.31831
AF001_171_D0	Afghanistan	0.061242	0.077	0.0952994	1	1	1.04942	1.00291
AF001_172_D0	Afghanistan	0.996318	1	1	1.93061	2.19173	2.48086	2.17768
AF001_174_D0	Afghanistan	0.546697	0.578	0.608842	1	1.00007	1.00211	1.00023
AF001_175_D0	Afghanistan	0.00917232	0.016	0.0258532	1	1	1	1.00033
AF001_176_D0	Afghanistan	0.747829	0.775	0.800541	1	1.00291	1.04299	1.00566
AF001_181_D0	Afghanistan	0.0802775	0.098	0.118128	1	1	1.04823	1.00358
AF001_182_D0	Afghanistan	0.0416988	0.055	0.0709915	1	1	1.02486	1.00186
AF001_184_D0	Afghanistan	0.996318	1	1	1.17395	1.30717	1.46883	1.31168
AF001_188_D0	Afghanistan	0.996318	1	1	2.00505	2.28564	2.63731	2.30257
AF001_189_D0	Afghanistan	0.0041234	0.009	0.0170158	1	1	1	1.00035
AF001_192_D0	Afghanistan	0	0	0.00368208	1	1	1	1
AF001_195_D0	Afghanistan	0	0	0.00368208	1	1	1	1
AF001_196_D0	Afghanistan	0.996318	1	1	1.5528	1.67648	1.81555	1.67912
AF001_197_D0	Afghanistan	0	0	0.00368208	1	1	1	1
AF001_199_D0	Afghanistan	0.313576	0.343	0.373351	1	1	1.06587	1.01177
AF001_200_D0	Afghanistan	0.996318	1	1	1.04227	1.10664	1.19383	1.11056
AF001_205_D0	Afghanistan	0.0522978	0.067	0.08431	1	1	1.00591	1.00079
AF001_206_D0	Afghanistan	0.996318	1	1	1.32719	1.46667	1.64247	1.47373
AF001_208_D0	Afghanistan	0.996318	1	1	1.47231	1.65128	1.92012	1.66687
AF001_210_D0	Afghanistan	0.996318	1	1	1.26257	1.40251	1.59556	1.40648
AF001_214_D0	Afghanistan	0	0	0.00368208	1	1	1	1
AF001_216_D0	Afghanistan	0	0	0.00368208	1	1	1	1
AF001_217_D0	Afghanistan	0.0330096	0.045	0.0597528	1	1	1.02055	1.00113
AF001_219_D0	Afghanistan	0.996318	1	1	1.19951	1.33056	1.47635	1.33436
AF001_220_D0	Afghanistan	0.182281	0.207	0.233457	1	1	1.02869	1.00352
AF001_222_D0	Afghanistan	0.996318	1	1	1.5895	1.78555	2.01629	1.78343
AF001_223_D0	Afghanistan	0.147217	0.17	0.194744	1	1	1.05782	1.00416
AF001_224_D0	Afghanistan	0.00345998	0.008	0.015702	1	1	1	1.00017
AF001_225_D0	Afghanistan	0.00993351	0.017	0.0270795	1	1	1	1.00033
AF001_227_D0	Afghanistan	0.996318	1	1	1.41291	1.54556	1.72195	1.55353
AF001_228_D0	Afghanistan	0.996318	1	1	1.59918	1.81776	2.07051	1.82449
AF001_229_D0	Afghanistan	0.996318	1	1	1.10185	1.21526	1.39642	1.22118
AF001_230_D0	Afghanistan	0.996318	1	1	1.98	2.22817	2.63109	2.25353
AF001_232_D0	Afghanistan	0.0338715	0.046	0.0608836	1	1	1.03127	1.00174
AF001_233_D0	Afghanistan	0.996318	1	1	1.25306	1.40346	1.55803	1.40204
AF001_234_D0	Afghanistan	0.996318	1	1	1.4676	1.67538	1.95699	1.68029
AF001_235_D0	Afghanistan	0	0	0.00368208	1	1	1	1
AF001_237_D0	Afghanistan	0.996318	1	1	1.07693	1.15204	1.30427	1.15763
AF001_238_D0	Afghanistan	0	0	0.00368208	1	1	1	1
AF001_240_D0	Afghanistan	0.996318	1	1	1.55274	1.70695	1.91028	1.71949
AF001_248_D0	Afghanistan	0.0312912	0.043	0.0574863	1	1	1.00916	1.00063
AF001_249_D0	Afghanistan	0.996318	1	1	2.38815	2.64157	3.01158	2.66771
AF001_250_D0	Afghanistan	0.00621553	0.012	0.0208677	1	1	1	1.00025
AF001_251_D0	Afghanistan	0	0	0.00368208	1	1	1	1
AF001_252_D0	Afghanistan	0	0	0.00368208	1	1	1	1
AF001_253_D0	Afghanistan	0.177522	0.202	0.228246	1	1	1.08057	1.01023
AF001_254_D0	Afghanistan	0.0630412	0.079	0.0974871	1	1	1.04579	1.00399
AF001_255_D0	Afghanistan	0.524578	0.556	0.587091	1	1.02982	1.13184	1.03588
AF001_257_D0	Afghanistan	0.000242301	0.002	0.00720584	1	1	1	1.0001
AF001_258_D0	Afghanistan	0.996318	1	1	1.38836	1.57788	1.76313	1.57373
AF001_260_D0	Afghanistan	0.996318	1	1	1.17826	1.2844	1.46553	1.298
AF001_261_D0	Afghanistan	0.996318	1	1	1.36442	1.48699	1.65739	1.50008
AF001_262_D0	Afghanistan	0.202329	0.228	0.255283	1	1	1.01899	1.0025
AF001_263_D0	Afghanistan	0.0408234	0.054	0.069874	1	1	1.05258	1.00218
AF001_264_D0	Afghanistan	0.692079	0.721	0.748614	1	1.05017	1.14676	1.05099
AF001_266_D0	Afghanistan	0	0	0.00368208	1	1	1	1
AF001_271_D0	Afghanistan	0.2931	0.322	0.351952	1	1	1.04905	1.00376
AF001_273_D0	Afghanistan	0.00281886	0.007	0.0143692	1	1	1	1.00031
AF001_274_D0	Afghanistan	2.53175e-05	0.001	0.00555892	1	1	1	1.00008
AF001_275_D0	Afghanistan	0.50853	0.54	0.571234	1	1	1	1
AF001_276_D0	Afghanistan	0.996318	1	1	1.38229	1.5589	1.79258	1.56233
AF001_277_D0	Afghanistan	0.996318	1	1	1.07688	1.17702	1.3071	1.18103
AF001_278_D0	Afghanistan	0.996318	1	1	1.49977	1.67255	1.88381	1.6771
AF001_279_D0	Afghanistan	0.0720825	0.089	0.108381	1	1	1.04896	1.00395
AF001_280_D0	Afghanistan	0	0	0.00368208	1	1	1	1
AF001_281_D0	Afghanistan	0.455598	0.487	0.518479	1	1	1.00008	1.00002
AF001_282_D0	Afghanistan	0.00550359	0.011	0.0195966	1	1	1	1.00076
AF001_283_D0	Afghanistan	0.996318	1	1	1.79689	2.04792	2.32229	2.04612
AF001_284_D0	Afghanistan	0	0	0.00368208	1	1	1	1
AF001_285_D0	Afghanistan	0.621563	0.652	0.681539	1	1.05063	1.17004	1.05409
AF001_287_D0	Afghanistan	0.996318	1	1	2.03329	2.31067	2.62054	2.32912
AF001_291_D0	Afghanistan	0.296996	0.326	0.356033	1	1	1.05968	1.00949
AF001_293_D0	Afghanistan	0.996318	1	1	1.31116	1.44098	1.57431	1.44187
AF001_294_D0	Afghanistan	0.0041234	0.009	0.0170158	1	1	1	1.00057
AF001_296_D0	Afghanistan	0	0	0.00368208	1	1	1	1
AF001_297_D0	Afghanistan	0	0	0.00368208	1	1	1	1
AF001_298_D0	Afghanistan	0.224392	0.251	0.279083	1	1	1.02866	1.00274
AF001_300_D0	Afghanistan	0.0839355	0.102	0.122445	1	1	1.00455	1.00054
AF001_302_D0	Afghanistan	0.571908	0.603	0.633484	1	1	1	1
AF001_303_D0	Afghanistan	0	0	0.00368208	1	1	1	1
AF001_304_D0	Afghanistan	0.996318	1	1	1.53852	1.73833	2.01403	1.74792
AF001_307_D0	Afghanistan	0.0006191	0.003	0.00874202	1	1	1	1.00006
AF001_309_D0	Afghanistan	0.709571	0.738	0.76502	1	1.04077	1.11485	1.04144
AF008_002_D0_D	Afghanistan	0.996318	1	1	1.47523	1.61595	1.7816	1.62552
AF008_016_D0	Afghanistan	0.00917232	0.016	0.0258532	1	1	1	1.00035
AF008_024_D0	Afghanistan	0.187045	0.212	0.238663	1	1	1.00966	1.00147
AF008_058_D0	Afghanistan	0.00917232	0.016	0.0258532	1	1	1	1.00048
AF008_059_D0	Afghanistan	0.169921	0.194	0.219895	1	1	1.08327	1.01034
AF008_060_D0	Afghanistan	0.371438	0.402	0.433141	1	1	1.11354	1.01743
AF008_061_D0	Afghanistan	0	0	0.00368208	1	1	1	1
AF008_067_D0	Afghanistan	0.398072	0.429	0.460347	1	1	1.02835	1.00538
AF008_068_D0	Afghanistan	0.996318	1	1	2.53681	2.88947	3.30138	2.91318
AF008_070_D0	Afghanistan	0.176571	0.201	0.227203	1	1	1.04948	1.0047
AF008_074_D0	Afghanistan	0.497516	0.529	0.560313	1	1.00006	1.00135	1.00021
AF008_076_D0	Afghanistan	0.996318	1	1	3.25396	3.67734	4.23818	3.68911
AF008_082_D0	Afghanistan	0.414889	0.446	0.477429	1	1	1.07487	1.01754
AF008_083_D0	Afghanistan	0.0338715	0.046	0.0608836	1	1	1.01696	1.00111
AF008_084_D0	Afghanistan	0	0	0.00368208	1	1	1	1
AF008_088_D0	Afghanistan	0.061242	0.077	0.0952994	1	1	1.05672	1.00327
AF008_089_D0	Afghanistan	0.996318	1	1	1.49142	1.62385	1.76184	1.62459
AF008_090_D0	Afghanistan	0.0146346	0.023	0.0343123	1	1	1	1.00005
AF008_092_D0	Afghanistan	0.0338715	0.046	0.0608836	1	1	1.03313	1.00197
AF008_094_D0	Afghanistan	0	0	0.00368208	1	1	1	1
AF008_095_D0	Afghanistan	0.0373354	0.05	0.0653905	1	1	1.03473	1.00182
AF008_096_D0	Afghanistan	0.996318	1	1	1.46986	1.66032	1.89287	1.67272
AF008_102_D0	Afghanistan	0.380306	0.411	0.44222	1	1	1.00377	1.00079
AF008_106_D0	Afghanistan	0	0	0.00368208	1	1	1	1
AF008_107_D0	Afghanistan	0.996318	1	1	1.03315	1.09092	1.20024	1.10013
AF008_115_D0	Afghanistan	0	0	0.00368208	1	1	1	1
AF008_117_D0	Afghanistan	0.00345998	0.008	0.015702	1	1	1	1.00032
AF008_119_D0	Afghanistan	0	0	0.00368208	1	1	1	1
AF008_120_D0	Afghanistan	0.375378	0.406	0.437177	1	1	1.022	1.00264
AF008-004_D0	Afghanistan	0	0	0.00368208	1	1	1	1
CQE001	Ethiopia	0.996318	1	1	2.07234	2.45	2.79603	2.44673
CQE002	Ethiopia	0.996318	1	1	1.3082	1.42484	1.60999	1.43645
CQE003	Ethiopia	0.381292	0.412	0.443228	1	1	1.0729	1.01339
CQE004	Ethiopia	0.23209	0.259	0.287337	1	1	1.07465	1.00981
CQE006	Ethiopia	0.996318	1	1	1.14647	1.27354	1.42972	1.27812
CQE007	Ethiopia	0.0522978	0.067	0.08431	1	1	1.02031	1.00143
CQE008	Ethiopia	0	0	0.00368208	1	1	1	1
CQE010	Ethiopia	0.00621553	0.012	0.0208677	1	1	1	1.0003
CQE011	Ethiopia	0	0	0.00368208	1	1	1	1
CQE012	Ethiopia	0	0	0.00368208	1	1	1	1
CQE013	Ethiopia	0.996318	1	1	1.02612	1.08558	1.20008	1.09412
CQE016	Ethiopia	0.996318	1	1	1.22247	1.33868	1.53973	1.34838
CQE018	Ethiopia	0.74057	0.768	0.793842	1	1.00003	1.00275	1.00031
CQE019	Ethiopia	0.447638	0.479	0.510486	1	1	1.00736	1.00102
CQE020	Ethiopia	0	0	0.00368208	1	1	1	1
CQE021	Ethiopia	0.260092	0.288	0.317162	1	1	1.0899	1.01454
CQE022	Ethiopia	0.00993351	0.017	0.0270795	1	1	1	1.00002
CQE024	Ethiopia	0.996318	1	1	2.32956	2.61553	3.04516	2.64775
CQE025	Ethiopia	0.996318	1	1	1.04435	1.10423	1.21941	1.10788
CQE027	Ethiopia	0.0253389	0.036	0.0494929	1	1	1.06738	1.00242
CQE029	Ethiopia	0.996318	1	1	1.80256	1.99049	2.26879	2.01026
CQE030	Ethiopia	0.996318	1	1	1.77649	1.94246	2.20027	1.95284
CQE031	Ethiopia	0	0	0.00368208	1	1	1	1
CQE032	Ethiopia	0	0	0.00368208	1	1	1	1
CQE033	Ethiopia	0.996318	1	1	1.32639	1.52843	1.81065	1.53475
CQE034	Ethiopia	0.0549715	0.07	0.0876162	1	1	1.05649	1.00389
CQE035	Ethiopia	0.352753	0.383	0.413938	1	1	1.05323	1.00582
CQE036	Ethiopia	0.0802775	0.098	0.118128	1	1	1.04139	1.004
CQE037	Ethiopia	0.17087	0.195	0.22094	1	1	1.07816	1.00752
CQE038	Ethiopia	0.204243	0.23	0.257357	1	1	1.01428	1.00159
CQE041	Ethiopia	0.996318	1	1	1.32668	1.49792	1.72912	1.49815
CQE042	Ethiopia	0	0	0.00368208	1	1	1	1
CQE043	Ethiopia	0	0	0.00368208	1	1	1	1
CQE044	Ethiopia	0.106057	0.126	0.148174	1	1	1.06899	1.00629
CQE047	Ethiopia	0.643967	0.674	0.703004	1	1	1.00025	1.00002
CQE048	Ethiopia	0.996318	1	1	2.62973	2.987	3.28957	2.96977
CQE053	Ethiopia	0.996318	1	1	1.70056	1.93223	2.21413	1.93175
CQE056	Ethiopia	0.720917	0.749	0.775608	1	1.00001	1.00047	1.00007
CQE057	Ethiopia	0.57696	0.608	0.638402	1	1.0161	1.13042	1.02751
CQE058	Ethiopia	0.255254	0.283	0.31203	1	1	1.14503	1.02269
CQE059	Ethiopia	0.240765	0.268	0.296609	1	1	1.06721	1.0085
CQE060	Ethiopia	0.996318	1	1	1.46296	1.61734	1.83697	1.6329
CQE062	Ethiopia	0.699275	0.728	0.755375	1	1.00002	1.00072	1.00008
CQE063	Ethiopia	0.582015	0.613	0.643317	1	1.03939	1.19886	1.05089
CQE064	Ethiopia	0.356683	0.387	0.417985	1	1	1.06813	1.00854
CQE067	Ethiopia	0.153823	0.177	0.202096	1	1	1.13987	1.01629
CQE069	Ethiopia	0.996318	1	1	2.31349	2.62343	3.0016	2.62593
CQE070	Ethiopia	0.996318	1	1	1.6868	1.94957	2.27184	1.95298
CQE071	Ethiopia	0.996318	1	1	1.11311	1.23063	1.42893	1.24221
CQE072	Ethiopia	0.459581	0.491	0.522472	1	1	1.00547	1.00063
CQE075	Ethiopia	0.00109091	0.004	0.0102097	1	1	1	1.00024
CQE076	Ethiopia	0.996318	1	1	2.55121	2.93978	3.50192	2.98802
CQE077	Ethiopia	0.996318	1	1	2.40203	2.73986	3.06577	2.74756
CQE080	Ethiopia	0.129361	0.151	0.174715	1	1	1.09488	1.00915
CQE081	Ethiopia	0.996318	1	1	1.12836	1.28567	1.43151	1.28657
CQE082	Ethiopia	0.996318	1	1	1.36802	1.52593	1.70126	1.53133
CQE083	Ethiopia	0.996318	1	1	1.36704	1.53414	1.75835	1.54549
CQE085	Ethiopia	0.326284	0.356	0.386567	1	1	1.05305	1.00692
CQE086	Ethiopia	0.996318	1	1	1.72236	1.97824	2.28217	1.98627
CQE090	Ethiopia	0.17182	0.196	0.221984	1	1	1.02744	1.00352
CQE092	Ethiopia	0	0	0.00368208	1	1	1	1
CQE093	Ethiopia	0.666444	0.696	0.724397	1	1.00038	1.0122	1.00129
CQE094	Ethiopia	0.996318	1	1	1.42878	1.59921	1.773	1.603
CQE096	Ethiopia	0.996318	1	1	2.28824	2.61852	2.97301	2.62158
CQE097	Ethiopia	0.117214	0.138	0.160943	1	1	1.02006	1.00116
CQE098	Ethiopia	0.996318	1	1	2.74265	3.15636	3.65476	3.16915
CQE099	Ethiopia	0.573928	0.605	0.635451	1	1.04072	1.15806	1.04742
ID004001_D137	Indonesia	0	0	0.00368208	1	1	1	1
ID004020_D0	Indonesia	0.996318	1	1	1.35554	1.48978	1.66274	1.49523
ID004022_D0	Indonesia	0	0	0.00368208	1	1	1	1
ID004023_RVD0	Indonesia	0	0	0.00368208	1	1	1	1
ID004028_D0	Indonesia	0	0	0.00368208	1	1	1	1
ID004029_D0	Indonesia	0	0	0.00368208	1	1	1	1
ID004031_D0	Indonesia	0	0	0.00368208	1	1	1	1
ID004042_D0	Indonesia	0	0	0.00368208	1	1	1	1
ID004052_D0	Indonesia	0	0	0.00368208	1	1	1	1
ID004055_D0	Indonesia	0	0	0.00368208	1	1	1	1
ID004063_D0	Indonesia	0	0	0.00368208	1	1	1	1
ID004069_D0	Indonesia	0	0	0.00368208	1	1	1	1
ID004070_D0	Indonesia	0.996318	1	1	1.25935	1.38869	1.54686	1.39505
ID004075_D0	Indonesia	0	0	0.00368208	1	1	1	1
ID004077_D0	Indonesia	0	0	0.00368208	1	1	1	1
ID004079_D0	Indonesia	0	0	0.00368208	1	1	1	1
ID004081_D0	Indonesia	0	0	0.00368208	1	1	1	1
ID004085_D0	Indonesia	0	0	0.00368208	1	1	1	1
ID004129_D0	Indonesia	0	0	0.00368208	1	1	1	1
ID004138_D0	Indonesia	0	0	0.00368208	1	1	1	1
ID004139_D0	Indonesia	0	0	0.00368208	1	1	1	1
ID004142_D0	Indonesia	0.0162425	0.025	0.0366848	1	1	1.00003	1.00003
ID004143_D0	Indonesia	0	0	0.00368208	1	1	1	1
ID004145_D0	Indonesia	0	0	0.00368208	1	1	1	1
ID004148_D0	Indonesia	0.00550359	0.011	0.0195966	1	1	1	1.00055
ID004157_D0	Indonesia	0	0	0.00368208	1	1	1	1
ID004159_D0	Indonesia	0	0	0.00368208	1	1	1	1
ID004161_D0	Indonesia	0.996318	1	1	1.08667	1.23447	1.44217	1.2366
ID004168_D0	Indonesia	0	0	0.00368208	1	1	1	1
ID004172_D0	Indonesia	0	0	0.00368208	1	1	1	1
ID004185_D0	Indonesia	0	0	0.00368208	1	1	1	1
ID004195_D0	Indonesia	0	0	0.00368208	1	1	1	1
ID004202_D0	Indonesia	0	0	0.00368208	1	1	1	1
ID004203_D0	Indonesia	0	0	0.00368208	1	1	1	1
ID004207_D0	Indonesia	0	0	0.00368208	1	1	1	1
ID004208_D0	Indonesia	0	0	0.00368208	1	1	1	1
ID004214_D0	Indonesia	0	0	0.00368208	1	1	1	1
ID004215_D0	Indonesia	0	0	0.00368208	1	1	1	1
VN001_002	Vietnam	0	0	0.00368208	1	1	1	1
VN001_006	Vietnam	0	0	0.00368208	1	1	1	1
VN001_007	Vietnam	0	0	0.00368208	1	1	1	1
VN001_008	Vietnam	0	0	0.00368208	1	1	1	1
VN001_013	Vietnam	0	0	0.00368208	1	1	1	1
VN001_019	Vietnam	0	0	0.00368208	1	1	1	1
VN001_031	Vietnam	0	0	0.00368208	1	1	1	1
VN001_032	Vietnam	0.996318	1	1	2.32256	2.59286	2.8658	2.59611
VN001_040	Vietnam	0	0	0.00368208	1	1	1	1
VN001_042	Vietnam	0.996318	1	1	1.3127	1.42832	1.58012	1.43529
VN001_044	Vietnam	0.996318	1	1	1.49192	1.67421	1.87698	1.67403
VN001_049	Vietnam	0	0	0.00368208	1	1	1	1
VN001_060	Vietnam	0.996318	1	1	2.24718	2.49912	2.68076	2.50075
VN001_063	Vietnam	0	0	0.00368208	1	1	1	1
VN001_075	Vietnam	0	0	0.00368208	1	1	1	1
VN001_077	Vietnam	0	0	0.00368208	1	1	1	1
VN001_078	Vietnam	0	0	0.00368208	1	1	1	1
VN001_079	Vietnam	0.341957	0.372	0.402799	1	1	1.00967	1.00149
VN001_081	Vietnam	0	0	0.00368208	1	1	1	1
VN001_082	Vietnam	0.996318	1	1	1.99637	2.22262	2.52657	2.23205
VN001_083	Vietnam	0.996318	1	1	1.27811	1.40104	1.60626	1.41395
VN001_084	Vietnam	0	0	0.00368208	1	1	1	1
VN001_086	Vietnam	0.996318	1	1	1.31092	1.44519	1.58951	1.45418
VN001_087	Vietnam	0	0	0.00368208	1	1	1	1
VN001_088	Vietnam	0.996318	1	1	2.99479	3.29842	3.69919	3.29983
VN001_089	Vietnam	0	0	0.00368208	1	1	1	1
VN001_090	Vietnam	0	0	0.00368208	1	1	1	1
VN001_092	Vietnam	0	0	0.00368208	1	1	1	1
VN001_094	Vietnam	0	0	0.00368208	1	1	1	1
VN001_097	Vietnam	0	0	0.00368208	1	1	1	1
VN001_100	Vietnam	0	0	0.00368208	1	1	1	1
VN001_102	Vietnam	0	0	0.00368208	1	1	1	1
VN001_104	Vietnam	0	0	0.00368208	1	1	1	1
VN001_105	Vietnam	0	0	0.00368208	1	1	1	1
VN001_108	Vietnam	0	0	0.00368208	1	1	1	1
VN001_109	Vietnam	0	0	0.00368208	1	1	1	1
VN001_124_D0H0	Vietnam	0.996318	1	1	2.23648	2.47595	2.8128	2.49821
VN001_125_D0H0	Vietnam	0	0	0.00368208	1	1	1	1
VN001_127_D0H0	Vietnam	0.958615	0.971	0.980494	1	1.05798	1.14648	1.06747
VN001_139_D0H0	Vietnam	0	0	0.00368208	1	1	1	1
VN001_140_D0H0	Vietnam	0.17372	0.198	0.224072	1	1	1.01431	1.00178
VN001_144_D0H0	Vietnam	0	0	0.00368208	1	1	1	1
VN001_146_D0H0	Vietnam	0.00841905	0.015	0.0246197	1	1	1	1.00045
VN001_150_D0H0	Vietnam	0.133111	0.155	0.178941	1	1	1.0006	1.00004
VN001_154_D0H0	Vietnam	0.996318	1	1	2.83282	3.1437	3.44639	3.14119
VN001_302	Vietnam	0.996318	1	1	2.02902	2.22754	2.50327	2.24278
VN001_303	Vietnam	0	0	0.00368208	1	1	1	1
VN001_304	Vietnam	0.871096	0.892	0.910561	1	1.03216	1.12068	1.03892
VN001_305	Vietnam	0.386223	0.417	0.448267	1	1	1.00099	1.00011
VN001_308	Vietnam	2.53175e-05	0.001	0.00555892	1	1	1	1.00003
VN001_310_D	Vietnam	0	0	0.00368208	1	1	1	1
VN001_312	Vietnam	0.0478618	0.062	0.0787799	1	1	1.01901	1.00131
VN001_316	Vietnam	0	0	0.00368208	1	1	1	1
VN001_319	Vietnam	0	0	0.00368208	1	1	1	1
VN001_322	Vietnam	0.996318	1	1	1.6009	1.79234	1.9758	1.7944
VN001_324_D	Vietnam	0	0	0.00368208	1	1	1	1
VN001_325	Vietnam	0	0	0.00368208	1	1	1	1
VN001_328	Vietnam	0.996318	1	1	2.21343	2.44898	2.82244	2.47765
VN001_331_D0H0	Vietnam	0.40895	0.44	0.471405	1	1	1.06275	1.01109
VN001_334_D0H0	Vietnam	0	0	0.00368208	1	1	1	1
VN001_337_D0H0	Vietnam	0.760297	0.787	0.812001	1	1.04816	1.13157	1.05013
VN001_338_D0H0	Vietnam	0.996318	1	1	1.69313	1.79983	1.9035	1.80097
VN001_342_D0H0	Vietnam	0	0	0.00368208	1	1	1	1
VN001_356_D0_D	Vietnam	0.996318	1	1	1.38467	1.53979	1.72882	1.5474
VN001_363_D0H0	Vietnam	0.996318	1	1	1.34897	1.51367	1.70809	1.514
VN001_365_D0H0	Vietnam	0.996318	1	1	1.29583	1.43649	1.61006	1.44484
VN001_366_D0_D	Vietnam	0	0	0.00368208	1	1	1	1
VN001_368_D0H0	Vietnam	0.996318	1	1	1.20911	1.32556	1.45945	1.3291
VN001_372_D0H0	Vietnam	0.996318	1	1	1.5575	1.68545	1.84061	1.69137
VN001_373_D0H0	Vietnam	0	0	0.00368208	1	1	1	1
VN001_375_D0H0	Vietnam	0	0	0.00368208	1	1	1	1
VN001_376_D0H0	Vietnam	0.996318	1	1	1.67479	1.8123	1.93552	1.81306
VN001_377_D0H0	Vietnam	0	0	0.00368208	1	1	1	1
VN001_378_D0H0	Vietnam	0.0138374	0.022	0.0331197	1	1	1	1.00101
VN001_384_D0H0	Vietnam	0	0	0.00368208	1	1	1	1
VN001_387_D0H0	Vietnam	2.53175e-05	0.001	0.00555892	1	1	1	1.00001
VN001_388_D0H0	Vietnam	0	0	0.00368208	1	1	1	1
VN001_389_D0H0	Vietnam	0	0	0.00368208	1	1	1	1
VN001_391_D0H0	Vietnam	0	0	0.00368208	1	1	1	1
VN001_392_D0H0	Vietnam	0.0006191	0.003	0.00874202	1	1	1	1.00005
VN001_393_D0H0	Vietnam	0	0	0.00368208	1	1	1	1
VN001_394_D0H0	Vietnam	0	0	0.00368208	1	1	1	1
VN001_61_D	Vietnam	0	0	0.00368208	1	1	1	1
VN001-026	Vietnam	0	0	0.00368208	1	1	1	1
VN001-030	Vietnam	0.996318	1	1	2.20924	2.48712	2.78222	2.48396
VN001-043	Vietnam	0.996318	1	1	1.20157	1.30135	1.45166	1.31527
VN001-306	Vietnam	0	0	0.00368208	1	1	1	1
VN001-321	Vietnam	0.996318	1	1	1.60039	1.74266	1.86592	1.74176
VN001-390_D0	Vietnam	0	0	0.00368208	1	1	1	1
