## Supplementary_Data_6 for "Microhaplotype deep sequencing assays to capture *Plasmodium vivax* infection lineages"

### Sheet: Supplementary_Data6
Study ID	Sample 1 ID	Sample 2 ID	Treatment	Day	Recurrence Pairing	Pre/Post Day 120	IBD	Sample 1: MDR1_F1076L	Sample 1: MDR1_Y976F	Sample 1: PPPK.DHPS_A553G	Sample 1: PPPK.DHPS_A383G	Sample 2: MDR1_F1076L	Sample 2: MDR1_Y976F	Sample 2: PPPK.DHPS_A553G	Sample 2: PPPK.DHPS_A383G
ETO	105551_D0	105551_M2	CQ	98	Day 0 and Recurrence 1	Pre	0	TRUE	TRUE	FALSE	FALSE	TRUE	TRUE	FALSE	FALSE
ETO	100526_D0	100526_D21	AL	21	Day 0 and Recurrence 1	Pre	1	TRUE	TRUE	FALSE	FALSE	TRUE	TRUE	FALSE	FALSE
ETO	201542_D0	201542_D21	AL	21	Day 0 and Recurrence 1	Pre	0.976	TRUE	FALSE	FALSE	FALSE	TRUE	FALSE	FALSE	FALSE
ETO	102330_D0	102330_D26	AL	26	Day 0 and Recurrence 1	Pre	0.978	TRUE	TRUE	FALSE	FALSE	TRUE	TRUE	FALSE	FALSE
ETO	109983_D0	109983_D28	CQ	28	Day 0 and Recurrence 1	Pre	1	TRUE	FALSE	FALSE	TRUE	TRUE	FALSE	FALSE	TRUE
ETO	110327_D0	110327_D28	AL	28	Day 0 and Recurrence 1	Pre	1	TRUE	FALSE	FALSE	FALSE	TRUE	FALSE	FALSE	FALSE
ETO	120025_D0	120025_D28	AL	28	Day 0 and Recurrence 1	Pre	1	TRUE	FALSE	FALSE	FALSE	TRUE	FALSE	FALSE	FALSE
ETO	125050_D0	125050_D28	AL	28	Day 0 and Recurrence 1	Pre	1	TRUE	TRUE	FALSE	FALSE	TRUE	TRUE	FALSE	FALSE
ETO	124148_D0	124148_D28	AL	28	Day 0 and Recurrence 1	Pre	0.979	TRUE	TRUE	FALSE	FALSE	TRUE	TRUE	FALSE	FALSE
ETO	202135_D0	202135_D28	AL	28	Day 0 and Recurrence 1	Pre	0.972	TRUE	TRUE	FALSE	FALSE	TRUE	TRUE	FALSE	FALSE
ETO	202032_D0	202032_D28	AL+PQ	28	Day 0 and Recurrence 1	Pre	0.952	TRUE	TRUE	FALSE	FALSE	TRUE	TRUE	FALSE	FALSE
ETO	124251_D0	124251_D28	AL	28	Day 0 and Recurrence 1	Pre	0.939	TRUE	FALSE	FALSE	NA	TRUE	FALSE	FALSE	NA
ETO	118367_D0	118367_D29	AL	29	Day 0 and Recurrence 1	Pre	0.049	TRUE	TRUE	FALSE	FALSE	TRUE	FALSE	FALSE	TRUE
ETO	120643_D0	120643_D30	AL	30	Day 0 and Recurrence 1	Pre	1	TRUE	FALSE	FALSE	FALSE	TRUE	FALSE	FALSE	FALSE
ETO	106659_D0	106659_D31	AL	31	Day 0 and Recurrence 1	Pre	1	TRUE	FALSE	FALSE	FALSE	TRUE	FALSE	FALSE	FALSE
ETO	108772_D0	108772_D32	AL	32	Day 0 and Recurrence 1	Pre	0.45	TRUE	FALSE	FALSE	TRUE	TRUE	FALSE	FALSE	FALSE
ETO	103747_D0	103747_D35	AL	35	Day 0 and Recurrence 1	Pre	1	TRUE	TRUE	FALSE	FALSE	TRUE	TRUE	FALSE	FALSE
ETO	121751_D0	121751_M2	CQ	98	Day 0 and Recurrence 1	Pre	0	TRUE	FALSE	FALSE	FALSE	TRUE	TRUE	FALSE	FALSE
ETO	109880_D0H0	109880_D35	AL+PQ	35	Day 0 and Recurrence 1	Pre	1	TRUE	FALSE	FALSE	FALSE	TRUE	FALSE	FALSE	FALSE
ETO	116460_D0	116460_D35	AL	35	Day 0 and Recurrence 1	Pre	1	TRUE	TRUE	FALSE	FALSE	TRUE	TRUE	FALSE	FALSE
ETO	209170_D0	209170_D35	AL	35	Day 0 and Recurrence 1	Pre	1	TRUE	FALSE	FALSE	FALSE	TRUE	FALSE	FALSE	FALSE
ETO	101222_D0	101222_M3	CQ	126	Day 0 and Recurrence 1	Post	0.239	TRUE	TRUE	FALSE	FALSE	TRUE	TRUE	FALSE	FALSE
ETO	130238_D0	130238_D35	AL	35	Day 0 and Recurrence 1	Pre	0.464	TRUE	FALSE	FALSE	FALSE	TRUE	FALSE	FALSE	TRUE
ETO	208474_D0	208474_D35	CQ	35	Day 0 and Recurrence 1	Pre	0.458	TRUE	TRUE	FALSE	FALSE	TRUE	NA	FALSE	FALSE
ETO	124972_D0	124972_D35	AL	35	Day 0 and Recurrence 1	Pre	0.055	TRUE	TRUE	FALSE	FALSE	TRUE	TRUE	FALSE	FALSE
ETO	102948_D0H0	102948_D34	AL+PQ	36	Day 0 and Recurrence 1	Pre	0.889	TRUE	TRUE	FALSE	FALSE	TRUE	TRUE	FALSE	FALSE
ETO	201439_D0	201439_D39	AL	39	Day 0 and Recurrence 1	Pre	1	TRUE	FALSE	FALSE	FALSE	TRUE	FALSE	FALSE	FALSE
ETO	112646_D0	112646_D41	AL	41	Day 0 and Recurrence 1	Pre	0.909	TRUE	TRUE	FALSE	FALSE	TRUE	TRUE	FALSE	FALSE
ETO	104443_D0	104443_D41	CQ	41	Day 0 and Recurrence 1	Pre	0	TRUE	FALSE	FALSE	TRUE	TRUE	FALSE	FALSE	FALSE
ETO	209376_D0	209376_D42	AL	41	Day 0 and Recurrence 1	Pre	0	TRUE	FALSE	FALSE	FALSE	TRUE	TRUE	FALSE	FALSE
ETO	115043_D0	115043_D42	AL	42	Day 0 and Recurrence 1	Pre	1	TRUE	TRUE	FALSE	FALSE	TRUE	TRUE	FALSE	FALSE
ETO	200125_D0	200125_D42	CQ	42	Day 0 and Recurrence 1	Pre	1	TRUE	FALSE	FALSE	FALSE	TRUE	FALSE	FALSE	FALSE
ETO	103232_D0	103232_D50	CQ	50	Day 0 and Recurrence 1	Pre	0.583	TRUE	TRUE	FALSE	FALSE	TRUE	TRUE	FALSE	FALSE
ETO	205665_D0	205665_D42	CQ	42	Day 0 and Recurrence 1	Pre	0.745	TRUE	FALSE	FALSE	TRUE	TRUE	FALSE	FALSE	TRUE
ETO	117156_D0	117156_D42	AL	42	Day 0 and Recurrence 1	Pre	0.622	TRUE	TRUE	FALSE	FALSE	TRUE	NA	FALSE	FALSE
ETO	110430_D0	110430_D42	CQ	42	Day 0 and Recurrence 1	Pre	0	TRUE	FALSE	FALSE	FALSE	TRUE	NA	FALSE	FALSE
ETO	101840_D0	101840_D44	AL	44	Day 0 and Recurrence 1	Pre	1	TRUE	TRUE	FALSE	FALSE	TRUE	TRUE	FALSE	FALSE
ETO	115455_D0	115455_M1D3	CQ	45	Day 0 and Recurrence 1	Pre	1	TRUE	NA	FALSE	FALSE	TRUE	NA	FALSE	FALSE
ETO	201645_D0	201645_D35	CQ	35	Day 0 and Recurrence 1	Pre	0.673	TRUE	TRUE	FALSE	TRUE	TRUE	TRUE	FALSE	TRUE
ETO	101531_D0	101531_D51	CQ	51	Day 0 and Recurrence 1	Pre	0.68	TRUE	FALSE	FALSE	FALSE	TRUE	TRUE	FALSE	FALSE
ETO	105036_D0	105036_D47	CQ	47	Day 0 and Recurrence 1	Pre	0.725	TRUE	FALSE	FALSE	TRUE	TRUE	FALSE	FALSE	TRUE
ETO	107973_D0	107973_D49	CQ	49	Day 0 and Recurrence 1	Pre	1	TRUE	FALSE	FALSE	FALSE	TRUE	FALSE	FALSE	FALSE
ETO	111950_D0	111950_M1D20	AL	50	Day 0 and Recurrence 1	Pre	1	TRUE	FALSE	FALSE	FALSE	TRUE	FALSE	FALSE	FALSE
ETO	207778_D0	207778_M1	CQ	70	Day 0 and Recurrence 1	Pre	0.924	TRUE	TRUE	FALSE	FALSE	TRUE	TRUE	FALSE	FALSE
ETO	119166_D0	119166_M1D8	CQ	50	Day 0 and Recurrence 1	Pre	0.536	TRUE	TRUE	FALSE	FALSE	TRUE	FALSE	FALSE	FALSE
ETO	203552_D0	203552_D14	CQ	14	Day 0 and Recurrence 1	Pre	1	TRUE	TRUE	FALSE	FALSE	TRUE	TRUE	FALSE	FALSE
ETO	106865_D0	106865_D55	CQ	55	Day 0 and Recurrence 1	Pre	1	TRUE	FALSE	FALSE	FALSE	TRUE	FALSE	FALSE	FALSE
ETO	106144_D0	106144_D35	CQ	35	Day 0 and Recurrence 1	Pre	1	TRUE	TRUE	FALSE	FALSE	TRUE	TRUE	FALSE	FALSE
ETO	105757_D0	105757_D56	CQ+PQ	56	Day 0 and Recurrence 1	Pre	0	TRUE	TRUE	FALSE	FALSE	TRUE	FALSE	FALSE	FALSE
ETO	106453_D0	106453_D57	AL	57	Day 0 and Recurrence 1	Pre	1	TRUE	TRUE	FALSE	TRUE	TRUE	TRUE	FALSE	TRUE
ETO	118882_D0	118882_M1D15	AL+PQ	57	Day 0 and Recurrence 1	Pre	1	TRUE	TRUE	FALSE	FALSE	TRUE	TRUE	FALSE	FALSE
ETO	118573_D0	118573_M1D16	AL	58	Day 0 and Recurrence 1	Pre	1	TRUE	TRUE	FALSE	FALSE	TRUE	TRUE	FALSE	FALSE
ETO	103129_D0	103129_D58	CQ	58	Day 0 and Recurrence 1	Pre	0.978	TRUE	FALSE	FALSE	FALSE	TRUE	FALSE	FALSE	FALSE
ETO	102536_D0	102536_D59	CQ+PQ	59	Day 0 and Recurrence 1	Pre	0.98	TRUE	TRUE	FALSE	FALSE	TRUE	TRUE	FALSE	FALSE
ETO	201130_D0	201130_D60	CQ	60	Day 0 and Recurrence 1	Pre	0.009	TRUE	FALSE	FALSE	TRUE	TRUE	FALSE	FALSE	FALSE
ETO	202444_D0	202444_D42	CQ	42	Day 0 and Recurrence 1	Pre	1	TRUE	TRUE	FALSE	FALSE	TRUE	TRUE	FALSE	FALSE
ETO	105139_D0	105139_D64	AL	64	Day 0 and Recurrence 1	Pre	1	TRUE	TRUE	FALSE	FALSE	TRUE	TRUE	FALSE	FALSE
ETO	110842_D0	110842_M1	CQ+PQ	69	Day 0 and Recurrence 1	Pre	0.499	TRUE	FALSE	FALSE	FALSE	TRUE	FALSE	FALSE	FALSE
ETO	113651_D0	113651_M1D4	CQ	46	Day 0 and Recurrence 1	Pre	1	TRUE	TRUE	FALSE	FALSE	TRUE	TRUE	FALSE	FALSE
ETO	117465_D0	117465_M1D24	CQ	46	Day 0 and Recurrence 1	Pre	1	TRUE	TRUE	FALSE	FALSE	TRUE	TRUE	FALSE	FALSE
ETO	101634_D0	101634_D56	CQ	56	Day 0 and Recurrence 1	Pre	1	TRUE	TRUE	FALSE	TRUE	TRUE	TRUE	FALSE	TRUE
ETO	128271_D0	128271_M1	AL	70	Day 0 and Recurrence 1	Pre	0.863	TRUE	TRUE	FALSE	FALSE	TRUE	NA	FALSE	FALSE
ETO	102433_D0	102433_M1	AL	70	Day 0 and Recurrence 1	Pre	0.361	TRUE	FALSE	FALSE	TRUE	TRUE	FALSE	FALSE	FALSE
ETO	117980_D0	117980_M1D21	CQ	63	Day 0 and Recurrence 1	Pre	1	TRUE	TRUE	FALSE	FALSE	TRUE	TRUE	FALSE	FALSE
ETO	206258_D0	206258_M2D11	CQ	81	Recurrence 1 and Recurrence 2	Pre	0.785	TRUE	FALSE	FALSE	FALSE	TRUE	FALSE	FALSE	FALSE
ETO	128168_D0	128168_M2D13	AL	83	Day 0 and Recurrence 1	Pre	1	TRUE	TRUE	FALSE	FALSE	TRUE	TRUE	FALSE	FALSE
ETO	121442_D0	121442_M2D15	AL	85	Day 0 and Recurrence 1	Pre	1	TRUE	FALSE	FALSE	FALSE	TRUE	FALSE	FALSE	FALSE
ETO	200949_D0	200949_M2D27	CQ+PQ	95	Day 0 and Recurrence 1	Pre	1	TRUE	TRUE	FALSE	FALSE	TRUE	TRUE	FALSE	FALSE
ETO	109468_D42	109468_M2	AL	98	Recurrence 1 and Recurrence 2	Pre	1	TRUE	FALSE	FALSE	FALSE	TRUE	FALSE	FALSE	FALSE
ETO	119269_D0	119269_M2	CQ	98	Day 0 and Recurrence 1	Pre	1	TRUE	FALSE	FALSE	FALSE	TRUE	NA	FALSE	FALSE
ETO	123246_D0	123246_M2	AL	98	Day 0 and Recurrence 1	Pre	1	TRUE	TRUE	FALSE	FALSE	TRUE	TRUE	FALSE	FALSE
ETO	104340_D0	104340_M1	CQ	70	Day 0 and Recurrence 1	Pre	1	TRUE	TRUE	FALSE	TRUE	TRUE	TRUE	FALSE	TRUE
ETO	126158_D42	126158_M2	CQ	98	Recurrence 1 and Recurrence 2	Pre	0.385	TRUE	FALSE	FALSE	TRUE	TRUE	FALSE	FALSE	FALSE
ETO	120746_D0	120746_M1	CQ	70	Day 0 and Recurrence 1	Pre	1	TRUE	TRUE	FALSE	FALSE	TRUE	TRUE	FALSE	FALSE
ETO	124560_D35	124560_M2D18	CQ	73	Recurrence 1 and Recurrence 2	Pre	1	TRUE	TRUE	FALSE	FALSE	TRUE	TRUE	FALSE	FALSE
ETO	203449_D0	203449_M3D9	AL	106	Day 0 and Recurrence 1	Pre	1	TRUE	FALSE	FALSE	FALSE	TRUE	FALSE	FALSE	FALSE
ETO	119887_D0	119887_M3D9	CQ	107	Recurrence 1 and Recurrence 2	Pre	1	TRUE	FALSE	FALSE	FALSE	TRUE	FALSE	FALSE	FALSE
ETO	123761_M1	123761_M3D19	CQ+PQ	107	Recurrence 1 and Recurrence 2	Pre	0.355	TRUE	FALSE	FALSE	FALSE	TRUE	FALSE	FALSE	FALSE
ETO	107664_D0	107664_M3D19	AL	115	Day 0 and Recurrence 1	Pre	1	TRUE	FALSE	FALSE	FALSE	TRUE	FALSE	FALSE	FALSE
ETO	119681_M2	119681_M3	CQ	126	Recurrence 2 and Recurrence 3	Post	1	TRUE	FALSE	FALSE	FALSE	TRUE	FALSE	FALSE	FALSE
ETO	205047_D0	205047_M3	AL+PQ	126	Day 0 and Recurrence 1	Post	1	TRUE	FALSE	FALSE	FALSE	TRUE	FALSE	FALSE	FALSE
ETO	208371_D0	208371_M2	CQ	98	Day 0 and Recurrence 1	Pre	1	TRUE	TRUE	FALSE	FALSE	TRUE	TRUE	FALSE	FALSE
ETO	206464_M2	206464_M3	AL+PQ	126	Recurrence 1 and Recurrence 2	Post	0.081	TRUE	TRUE	FALSE	FALSE	TRUE	FALSE	FALSE	FALSE
ETO	205562_D0	205562_M3	AL	126	Day 0 and Recurrence 1	Post	0.004	TRUE	FALSE	FALSE	FALSE	TRUE	FALSE	FALSE	FALSE
ETO	115970_D0	115970_M4D5	AL	131	Day 0 and Recurrence 1	Post	1	TRUE	FALSE	FALSE	FALSE	TRUE	FALSE	FALSE	FALSE
ETO	104237_D0	104237_M4D15	AL	141	Day 0 and Recurrence 1	Post	1	TRUE	FALSE	FALSE	FALSE	TRUE	FALSE	FALSE	FALSE
ETO	201336_D0	201336_M4D12	CQ+PQ	142	Recurrence 1 and Recurrence 2	Post	0.975	TRUE	FALSE	FALSE	FALSE	TRUE	FALSE	FALSE	FALSE
ETO	203964_D0	203964_M4	CQ	154	Day 0 and Recurrence 1	Post	1	TRUE	FALSE	FALSE	FALSE	TRUE	FALSE	FALSE	FALSE
ETO	105963_M2	105963_M4	AL	154	Recurrence 1 and Recurrence 2	Post	0.656	TRUE	TRUE	FALSE	FALSE	TRUE	TRUE	FALSE	FALSE
ETO	126261_M1D9	126261_M4	CQ	154	Recurrence 1 and Recurrence 2	Post	0.19	TRUE	FALSE	FALSE	FALSE	TRUE	FALSE	FALSE	TRUE
ETO	118779_D0	118779_M5D19	AL	173	Day 0 and Recurrence 1	Post	1	TRUE	TRUE	FALSE	FALSE	TRUE	TRUE	FALSE	FALSE
ETO	103335_M3	103335_M5	AL	175	Recurrence 2 and Recurrence 3	Post	1	TRUE	TRUE	FALSE	FALSE	TRUE	TRUE	FALSE	FALSE
ETO	119372_D0	119372_M5D23	AL+PQ	177	Day 0 and Recurrence 1	Post	0	TRUE	FALSE	FALSE	FALSE	TRUE	FALSE	FALSE	FALSE
ETO	122035_D0	122035_M6D5	CQ+PQ	180	Day 0 and Recurrence 1	Post	0	TRUE	FALSE	FALSE	FALSE	TRUE	TRUE	FALSE	TRUE
ETO	112028_D0	112028_M5	CQ+PQ	182	Day 0 and Recurrence 1	Post	1	TRUE	FALSE	FALSE	FALSE	TRUE	FALSE	FALSE	FALSE
ETO	127987_D0	127987_M5	CQ	182	Day 0 and Recurrence 1	Post	1	TRUE	FALSE	FALSE	TRUE	TRUE	FALSE	FALSE	TRUE
ETO	112234_D0	112234_M5	CQ	182	Day 0 and Recurrence 1	Post	0.722	TRUE	NA	FALSE	FALSE	TRUE	NA	FALSE	FALSE
ETO	100629_D0H0	100629_M5	AL+PQ	182	Day 0 and Recurrence 1	Post	0.376	TRUE	FALSE	FALSE	TRUE	TRUE	FALSE	FALSE	FALSE
ETO	124457_M3	124457_M5	CQ	182	Recurrence 3 and Recurrence 4	Post	0.344	TRUE	FALSE	FALSE	TRUE	TRUE	FALSE	FALSE	FALSE
ETO	127369_D0	127369_M5	AL	182	Day 0 and Recurrence 1	Post	0	TRUE	TRUE	FALSE	FALSE	TRUE	TRUE	FALSE	FALSE
ETO	122138_D0	122138_M6D7	AL	189	Day 0 and Recurrence 1	Post	1	TRUE	TRUE	FALSE	FALSE	TRUE	TRUE	FALSE	FALSE
ETO	106350_M5D5	106350_M6D21	CQ+PQ	189	Recurrence 3 and Recurrence 4	Post	0.063	TRUE	FALSE	FALSE	TRUE	TRUE	TRUE	FALSE	FALSE
ETO	111126_D0	111126_M6D20	CQ+PQ	191	Day 0 and Recurrence 1	Post	0	TRUE	TRUE	FALSE	FALSE	TRUE	FALSE	FALSE	FALSE
ETO	207469_M4	207469_M6	AL	196	Recurrence 3 and Recurrence 4	Post	0.66	TRUE	TRUE	FALSE	FALSE	TRUE	TRUE	FALSE	FALSE
ETO	111435_D0	111435_M6	CQ+PQ	210	Day 0 and Recurrence 1	Post	0	TRUE	TRUE	FALSE	FALSE	TRUE	FALSE	FALSE	FALSE
ETO	105654_D0	105654_M7	AL+PQ	237	Day 0 and Recurrence 1	Post	1	TRUE	TRUE	FALSE	TRUE	TRUE	TRUE	FALSE	TRUE
ETO	125565_D0	125565_M8	CQ+PQ	266	Day 0 and Recurrence 1	Post	0.466	TRUE	FALSE	FALSE	FALSE	TRUE	FALSE	FALSE	FALSE
ETO	107458_D0H0	107458_M9	AL+PQ	289	Day 0 and Recurrence 1	Post	0	TRUE	TRUE	FALSE	FALSE	TRUE	FALSE	FALSE	FALSE
