## Supplementary_Data_7 for "Microhaplotype deep sequencing assays to capture *Plasmodium vivax* infection lineages"

### Sheet: Supp_Data_3
MalariaGEN Sample ID	Newly_generated	MalariaGEN Study ID	Country	ENA	FWS Score
VVX01008	FALSE	1157-PV-MULTI-PRICE	Vietnam	ERR2299599	0.986971
VVX01021	FALSE	1157-PV-MULTI-PRICE	Vietnam	ERR2299602	0.993914
VVX01023	FALSE	1157-PV-MULTI-PRICE	Vietnam	ERR2299603	0.952303
VVX01030	FALSE	1157-PV-MULTI-PRICE	Vietnam	ERR2299608	0.559676
VVX01032	FALSE	1157-PV-MULTI-PRICE	Vietnam	ERR2299609	0.995523
VVX01035	FALSE	1157-PV-MULTI-PRICE	Vietnam	ERR2299610	0.995917
VVX01040	FALSE	1157-PV-MULTI-PRICE	Vietnam	ERR2299612	0.993732
VVX01053	FALSE	1157-PV-MULTI-PRICE	Vietnam	ERR2299613	0.995731
VVX01056	FALSE	1157-PV-MULTI-PRICE	Vietnam	ERR2299616	0.877454
VVX01057	FALSE	1157-PV-MULTI-PRICE	Vietnam	ERR2299617	0.992174
VVX01058	FALSE	1157-PV-MULTI-PRICE	Vietnam	ERR2299618	0.643756
VVX01067	FALSE	1157-PV-MULTI-PRICE	Vietnam	ERR2299620	0.968146
VVX01077	FALSE	1157-PV-MULTI-PRICE	Vietnam	ERR2299623	0.419258
VVX01109	FALSE	1157-PV-MULTI-PRICE	Vietnam	ERR2299632	0.983456
VVX01110	FALSE	1157-PV-MULTI-PRICE	Vietnam	ERR2299633	0.981503
VVX01133	FALSE	1157-PV-MULTI-PRICE	Vietnam	ERR2299642	0.994103
VVX01136	FALSE	1157-PV-MULTI-PRICE	Vietnam	ERR2299643	0.975258
VVX01137	FALSE	1157-PV-MULTI-PRICE	Vietnam	ERR2299644	0.982355
VVX11820	FALSE	1157-PV-MULTI-PRICE	Afghanistan	ERR2351747	0.990816
VVX11821	FALSE	1157-PV-MULTI-PRICE	Afghanistan	ERR2351748	0.98436
VVX11827	FALSE	1157-PV-MULTI-PRICE	Afghanistan	ERR2351753	0.643529
VVX11833	FALSE	1157-PV-MULTI-PRICE	Afghanistan	ERR2351757	0.995619
VVX11843	FALSE	1157-PV-MULTI-PRICE	Afghanistan	ERR2351761	0.992941
VVX11847	FALSE	1157-PV-MULTI-PRICE	Afghanistan	ERR2351764	0.967955
VVX11848	FALSE	1157-PV-MULTI-PRICE	Afghanistan	ERR2351765	0.986626
VVX11849	FALSE	1157-PV-MULTI-PRICE	Afghanistan	ERR2351766	0.870423
VVX11905	FALSE	1157-PV-MULTI-PRICE	Afghanistan	ERR2351798	0.992717
VVX11907	FALSE	1157-PV-MULTI-PRICE	Afghanistan	ERR2351800	0.991845
VVX11912	FALSE	1157-PV-MULTI-PRICE	Afghanistan	ERR2351805	0.994146
VVX11934	FALSE	1157-PV-MULTI-PRICE	Afghanistan	ERR2351860	0.997121
VVX11983	FALSE	1157-PV-MULTI-PRICE	Afghanistan	ERR2351903	0.997849
VVX12118	FALSE	1157-PV-MULTI-PRICE	Vietnam	ERR2309676	0.995836
VVX12722	TRUE	1157-PV-MULTI-PRICE	Afghanistan	ERR2832681	0.998235
VVX24822	TRUE	1157-PV-MULTI-PRICE	Ethiopia	ERR6279910	0.673539
VVX24823	TRUE	1157-PV-MULTI-PRICE	Ethiopia	ERR6279911	0.993843
VVX24824	TRUE	1157-PV-MULTI-PRICE	Ethiopia	ERR6279912	0.993136
VVX24825	TRUE	1157-PV-MULTI-PRICE	Ethiopia	ERR6279913	0.935662
VVX24827	TRUE	1157-PV-MULTI-PRICE	Ethiopia	ERR6279914	0.997088
VVX24828	TRUE	1157-PV-MULTI-PRICE	Ethiopia	ERR6279915	0.992667
VVX24829	TRUE	1157-PV-MULTI-PRICE	Ethiopia	ERR6279916	0.99307
VVX24830	TRUE	1157-PV-MULTI-PRICE	Ethiopia	ERR6279917	0.994844
VVX24831	TRUE	1157-PV-MULTI-PRICE	Ethiopia	ERR6279918	0.980425
VVX24832	TRUE	1157-PV-MULTI-PRICE	Ethiopia	ERR6279919	0.868361
VVX24834	TRUE	1157-PV-MULTI-PRICE	Ethiopia	ERR6279921	0.993444
VVX24835	TRUE	1157-PV-MULTI-PRICE	Ethiopia	ERR6279922	0.994139
VVX24837	TRUE	1157-PV-MULTI-PRICE	Ethiopia	ERR6279924	0.993625
VVX24838	TRUE	1157-PV-MULTI-PRICE	Ethiopia	ERR6279925	0.548204
VVX24839	TRUE	1157-PV-MULTI-PRICE	Ethiopia	ERR6279926	0.993455
VVX24840	TRUE	1157-PV-MULTI-PRICE	Ethiopia	ERR6279927	0.992666
VVX24841	TRUE	1157-PV-MULTI-PRICE	Ethiopia	ERR6279928	0.623178
VVX24842	TRUE	1157-PV-MULTI-PRICE	Ethiopia	ERR6279929	0.75465
VVX24843	TRUE	1157-PV-MULTI-PRICE	Ethiopia	ERR6279930	0.994318
VVX24847	TRUE	1157-PV-MULTI-PRICE	Ethiopia	ERR6279932	0.993093
VVX24848	TRUE	1157-PV-MULTI-PRICE	Ethiopia	ERR6279933	0.992873
VVX24849	TRUE	1157-PV-MULTI-PRICE	Ethiopia	ERR6279934	0.992361
VVX24851	TRUE	1157-PV-MULTI-PRICE	Ethiopia	ERR6279935	0.991248
VVX24852	TRUE	1157-PV-MULTI-PRICE	Ethiopia	ERR6279936	0.83042
VVX24853	TRUE	1157-PV-MULTI-PRICE	Ethiopia	ERR6279937	0.993124
VVX24854	TRUE	1157-PV-MULTI-PRICE	Ethiopia	ERR6279938	0.994536
VVX24857	TRUE	1157-PV-MULTI-PRICE	Ethiopia	ERR6279939	0.540052
VVX24858	TRUE	1157-PV-MULTI-PRICE	Ethiopia	ERR6279940	0.85248
VVX24860	TRUE	1157-PV-MULTI-PRICE	Ethiopia	ERR6279941	0.986373
VVX24862	TRUE	1157-PV-MULTI-PRICE	Ethiopia	ERR6279943	0.987235
VVX24863	TRUE	1157-PV-MULTI-PRICE	Ethiopia	ERR6279944	0.678484
VVX24864	TRUE	1157-PV-MULTI-PRICE	Ethiopia	ERR6279945	0.997769
VVX24865	TRUE	1157-PV-MULTI-PRICE	Ethiopia	ERR6279946	0.9927
VVX24866	TRUE	1157-PV-MULTI-PRICE	Ethiopia	ERR6279947	0.970112
VVX24867	TRUE	1157-PV-MULTI-PRICE	Ethiopia	ERR6279948	0.997655
VVX24868	TRUE	1157-PV-MULTI-PRICE	Ethiopia	ERR6279949	0.44478
VVX24869	TRUE	1157-PV-MULTI-PRICE	Ethiopia	ERR6279950	0.763799
VVX24871	TRUE	1157-PV-MULTI-PRICE	Ethiopia	ERR6279952	0.96105
VVX24872	TRUE	1157-PV-MULTI-PRICE	Ethiopia	ERR6279953	0.997648
VVX24875	TRUE	1157-PV-MULTI-PRICE	Ethiopia	ERR6279954	0.581686
VVX24878	TRUE	1157-PV-MULTI-PRICE	Ethiopia	ERR6279957	0.994065
VVX24879	TRUE	1157-PV-MULTI-PRICE	Ethiopia	ERR6279958	0.830977
VVX24880	TRUE	1157-PV-MULTI-PRICE	Ethiopia	ERR6279959	0.77917
VVX24881	TRUE	1157-PV-MULTI-PRICE	Ethiopia	ERR6279960	0.893019
VVX24882	TRUE	1157-PV-MULTI-PRICE	Ethiopia	ERR6279961	0.997682
VVX24883	TRUE	1157-PV-MULTI-PRICE	Ethiopia	ERR6279962	0.612147
VVX24884	TRUE	1157-PV-MULTI-PRICE	Ethiopia	ERR6279963	0.993735
VVX24885	TRUE	1157-PV-MULTI-PRICE	Ethiopia	ERR6279964	0.993428
VVX24886	TRUE	1157-PV-MULTI-PRICE	Ethiopia	ERR6279965	0.997822
VVX24889	TRUE	1157-PV-MULTI-PRICE	Ethiopia	ERR6279968	0.99855
