## Supplementary_Data_1 for "Microhaplotype deep sequencing assays to capture *Plasmodium vivax* infection lineages"

### Sheet: Sheet1
Chromosome	Start	End	Amplicon_name	Length_bp	Panel_set	SNP_amount	SNP_position	Pilot_run	Final_set											Pilot set
PvP01_MIT_v1	1352	1581	MIT_Species1	229	high_priority_panel			1
PvP01_01_v1	395355	395521	7907	166	3_10_panel	6	395356;395454;395481;395494;395509;395521	1	1
PvP01_01_v1	483735	483883	9674	148	3_10_panel	4	483736;483737;483820;483883	1	1
PvP01_01_v1	612225	612348	12243	123	3_10_panel	4	612226;612295;612298;612348	1	1
PvP01_01_v1	772093	772211	15441	118	3_10_panel	6	772094;772136;772154;772158;772159;772211	1	1
PvP01_02_v1	213958	214133	24710	175	3_10_panel	4	213959;213974;214056;214133	1	1
PvP01_02_v1	327552	327739	26982	187	3_10_panel	5	327553;327588;327616;327682;327739	1	1
PvP01_02_v1	660463	660614	33640	151	3_10_panel	4	660464;660527;660596;660614	1	1
PvP01_03_v1	178937	179094	43133	157	3_10_panel	5	178938;179021;179022;179090;179094	1	1
PvP01_03_v1	252061	252170	44595	109	3_10_panel	9	252062;252068;252070;252094;252097;252103;252153;252159;252170	1	1
PvP01_02_v1	726206	726236	34955	30	3_10_panel	6	726207;726213;726217;726220;726229;726236
PvP01_03_v1	536620	536711	50287	91	3_10_panel	5	536621;536630;536651;536657;536711	1	1
PvP01_03_v1	763605	763660	54827	55	alternate_panel	3	763606;763658;763660	1	1
PvP01_04_v1	361787	361899	64721	112	3_10_panel	4	361788;361890;361893;361899	1	1
PvP01_03_v1	831862	831998	56191	136	3_10_panel	4	831863;831875;831974;831998	1
PvP01_04_v1	500160	500273	67489	113	3_10_panel	6	500161;500175;500204;500205;500266;500273	1	1
PvP01_04_v1	853861	853944	74562	83	alternate_panel	3	853862;853900;853944	1	1
PvP01_04_v1	763110	763224	72748	114	3_10_panel	8	763111;763112;763137;763140;763152;763159;763203;763224	1
PvP01_04_v1	851724	851857	74521	133	3_10_panel	4	851725;851854;851856;851857	1
PvP01_05_v1	170476	170547	81132	71	3_10_panel	4	170477;170511;170534;170547	1	1
PvP01_05_v1	490198	490244	87526	46	3_10_panel	4	490199;490220;490223;490244	1	1
PvP01_05_v1	501008	501188	87745	180	3_10_panel	5	501009;501013;501015;501141;501188	1
PvP01_05_v1	776828	776973	93261	145	3_10_panel	4	776829;776958;776964;776973	1	1
PvP01_05_v1	1093158	1093327	99588	169	3_10_panel	6	1093159;1093196;1093207;1093267;1093275;1093327	1
PvP01_05_v1	1369383	1369548	105112	165	3_10_panel	9	1369384;1369391;1369436;1369483;1369498;1369505;1369510;1369520;1369548
PvP01_06_v1	131454	131634	110848	180	3_10_panel	4	131455;131461;131506;131634	1
PvP01_06_v1	286250	286435	113944	185	3_10_panel	8	286251;286256;286257;286279;286326;286419;286430;286435
PvP01_05_v1	722013	722089	92164	76	alternate_panel	4	722014;722044;722067;722089	1	1
PvP01_05_v1	1125680	1125748	100236	68	alternate_panel	3	1125681;1125699;1125748	1	1
PvP01_07_v1	78143	78300	130634	157	3_10_panel	9	78144;78148;78155;78172;78223;78271;78274;78280;78300
PvP01_05_v1	1352101	1352165	104765	64	alternate_panel	4	1352102;1352147;1352159;1352165	1	1
PvP01_06_v1	531256	531393	118844	137	3_10_panel	9	531257;531270;531289;531294;531303;531359;531370;531390;531393	1	1
PvP01_06_v1	983157	983333	127882	176	3_10_panel	8	983158;983175;983177;983182;983193;983275;983294;983333	1	1
PvP01_06_v1	153460	153574	111288	114	alternate_panel	7	153461;153464;153472;153480;153485;153486;153574	1	1
PvP01_07_v1	1219956	1220077	153471	121	3_10_panel	5	1219957;1219958;1219961;1220072;1220077
PvP01_06_v1	272690	272815	113672	125	alternate_panel	4	272691;272747;272791;272815	1	1
PvP01_08_v1	35473	35623	162823	150	3_10_panel	4	35474;35532;35571;35623
PvP01_07_v1	496520	496613	139001	93	3_10_panel	3	496521;496552;496613	1	1
PvP01_07_v1	697428	697579	143020	151	3_10_panel	6	697429;697433;697493;697496;697499;697579	1	1
PvP01_07_v1	832233	832371	145716	138	3_10_panel	7	832234;832286;832307;832309;832313;832354;832371	1	1
PvP01_08_v1	1279759	1279943	187709	184	3_10_panel	5	1279760;1279832;1279877;1279940;1279943
PvP01_07_v1	1123202	1123330	151535	128	3_10_panel	4	1123203;1123300;1123303;1123330	1	1
PvP01_07_v1	1427121	1427291	157614	170	3_10_panel	6	1427122;1427126;1427170;1427171;1427207;1427291	1	1
PvP01_09_v1	264725	264897	202631	172	3_10_panel	10	264726;264786;264804;264805;264812;264848;264859;264860;264877;264897
PvP01_09_v1	448824	448959	206313	135	3_10_panel	4	448825;448846;448859;448959
PvP01_07_v1	78143	78172	130632	29	alternate_panel	4	78144;78148;78155;78172	1	1
PvP01_07_v1	1218911	1219036	153449	125	alternate_panel	4	1218912;1218966;1218995;1219036	1	1
PvP01_08_v1	168547	168665	165484	118	3_10_panel	4	168548;168557;168663;168665	1	1
PvP01_08_v1	822406	822480	178560	74	3_10_panel	5	822407;822412;822413;822461;822480	1	1
PvP01_08_v1	1018073	1018248	182475	175	3_10_panel	4	1018074;1018233;1018241;1018248	1	1
PvP01_08_v1	1403792	1403883	190188	91	3_10_panel	5	1403793;1403808;1403811;1403852;1403883	1	1
PvP01_08_v1	1468975	1469148	191493	173	3_10_panel	5	1468976;1468987;1468997;1468998;1469148	1	1
PvP01_08_v1	1157514	1157634	185264	120	alternate_panel	3	1157515;1157607;1157634	1	1
PvP01_09_v1	756312	756407	212462	95	3_10_panel	5	756313;756334;756362;756374;756407	1	1
PvP01_09_v1	842507	842645	214187	138	3_10_panel	4	842508;842564;842644;842645	1	1
PvP01_10_v1	934472	934646	260765	174	3_10_panel	5	934473;934509;934546;934604;934646
PvP01_09_v1	1165616	1165689	220647	73	3_10_panel	4	1165617;1165640;1165673;1165689	1	1
PvP01_09_v1	1459600	1459729	226528	129	3_10_panel	7	1459601;1459615;1459654;1459689;1459713;1459717;1459729	1	1
PvP01_10_v1	1386872	1387033	269813	161	3_10_panel	7	1386873;1386876;1386897;1386947;1386984;1387023;1387033
PvP01_11_v1	75658	75798	274562	140	3_10_panel	8	75659;75695;75771;75778;75780;75782;75790;75798
PvP01_09_v1	1688611	1688696	231108	85	3_10_panel	3	1688612;1688650;1688696	1	1
PvP01_09_v1	1864594	1864642	234628	48	3_10_panel	3	1864595;1864615;1864642	1	1
PvP01_09_v1	2150871	2150956	240353	85	3_10_panel	7	2150872;2150879;2150901;2150917;2150950;2150952;2150956	1	1
PvP01_09_v1	264626	264698	202627	72	alternate_panel	9	264627;264638;264645;264646;264652;264656;264671;264684;264698	1	1
PvP01_09_v1	448574	448630	206308	56	alternate_panel	3	448575;448601;448630	1	1
PvP01_10_v1	480206	480207	MDR1_Y976F	1	high_priority_panel	1	480207	1	1
PvP01_10_v1	203316	203481	246142	165	3_10_panel	6	203317;203365;203459;203461;203476;203481	1	1
PvP01_10_v1	254364	254412	247163	48	3_10_panel	6	254365;254393;254401;254409;254411;254412	1	1
PvP01_10_v1	725009	725169	256576	160	3_10_panel	4	725010;725016;725074;725169	1	1
PvP01_10_v1	1097783	1097940	264031	157	3_10_panel	5	1097784;1097807;1097816;1097871;1097940	1	1
PvP01_10_v1	1271498	1271644	267505	146	3_10_panel	3	1271499;1271505;1271644	1	1
PvP01_12_v1	788700	788879	331446	179	3_10_panel	10	788701;788705;788740;788755;788815;788821;788834;788851;788864;788879
PvP01_10_v1	479907	479908	MDR1_F1076L	1	3_10_panel	1	479908	1	1
PvP01_12_v1	1436255	1436450	344397	195	3_10_panel	4	1436256;1436370;1436391;1436450	1
PvP01_10_v1	848868	848916	259053	48	alternate_panel	3	848869;848913;848916	1	1
PvP01_12_v1	1899186	1899318	353655	132	3_10_panel	3	1899187;1899236;1899318
PvP01_10_v1	1408100	1408170	270238	70	alternate_panel	3	1408101;1408155;1408170	1	1
PvP01_11_v1	177898	177971	276606	73	3_10_panel	3	177899;177966;177971	1	1
PvP01_11_v1	607788	607927	285205	139	3_10_panel	4	607789;607801;607881;607927	1	1
PvP01_11_v1	916515	916676	291380	161	3_10_panel	4	916516;916621;916632;916676	1	1
PvP01_12_v1	2987606	2987728	375424	122	3_10_panel	9	2987607;2987615;2987616;2987661;2987667;2987699;2987706;2987713;2987728
PvP01_11_v1	1153666	1153850	296123	184	3_10_panel	4	1153667;1153703;1153706;1153850	1	1
PvP01_11_v1	1423369	1423519	301517	150	3_10_panel	7	1423370;1423416;1423431;1423478;1423489;1423512;1423519	1	1
PvP01_11_v1	1572690	1572840	304503	150	3_10_panel	4	1572691;1572700;1572790;1572840	1	1
PvP01_11_v1	1742120	1742207	307891	87	3_10_panel	4	1742121;1742160;1742165;1742207	1	1
PvP01_11_v1	2001515	2001699	313080	184	3_10_panel	6	2001516;2001517;2001576;2001591;2001674;2001699	1	1
PvP01_13_v1	1242730	1242900	404179	170	3_10_panel	3	1242731;1242780;1242900
PvP01_13_v1	1532511	1532678	409975	167	3_10_panel	2	1532512;1532678
PvP01_11_v1	75770	75798	274564	28	alternate_panel	6	75771;75778;75780;75782;75790;75798	1	1
PvP01_12_v1	324220	324242	322153	22	3_10_panel	3	324221;324232;324242	1	1
PvP01_14_v1	56321	56473	422320	152	3_10_panel	5	56322;56381;56394;56434;56473
PvP01_12_v1	532970	533101	326331	131	3_10_panel	4	532971;533091;533094;533101	1	1
PvP01_12_v1	671183	671280	329094	97	3_10_panel	3	671184;671258;671280	1	1
PvP01_12_v1	995697	995758	335584	61	3_10_panel	3	995698;995701;995758	1	1
PvP01_12_v1	1457399	1457514	344819	115	3_10_panel	4	1457400;1457422;1457509;1457514	1	1
PvP01_12_v1	1945902	1946055	354590	153	3_10_panel	4	1945903;1945959;1946046;1946055	1	1
PvP01_14_v1	1881135	1881282	458816	147	3_10_panel	4	1881136;1881141;1881271;1881282	1
PvP01_12_v1	2108485	2108611	357841	126	3_10_panel	3	2108486;2108487;2108611	1	1
PvP01_12_v1	2465991	2466085	364991	94	3_10_panel	4	2465992;2465995;2466016;2466085	1	1
PvP01_12_v1	2724027	2724063	370151	36	3_10_panel	3	2724028;2724060;2724063	1	1
PvP01_12_v1	1291327	1291407	341498	80	alternate_panel	3	1291328;1291365;1291407	1	1
PvP01_14_v1	2810468	2810642	477403	174	3_10_panel	4	2810469;2810505;2810544;2810642	1
PvP01_12_v1	1880553	1880581	353283	28	alternate_panel	3	1880554;1880564;1880581	1	1
PvP01_13_v1	167460	167596	382674	136	3_10_panel	6	167461;167463;167497;167511;167513;167596	1	1
PvP01_05_v1	1077530	1077711	DHFRTS	181	3_10_panel	1	1077530
PvP01_13_v1	293615	293708	385196	93	3_10_panel	3	293616;293644;293708	1	1
PvP01_13_v1	485702	485833	389038	131	3_10_panel	3	485703;485831;485833	1	1
PvP01_01_v1	388121	388197	7761	76	alternate_panel	3	388122;388163;388197	1
PvP01_01_v1	474800	474876	9495	76	alternate_panel	4	474801;474872;474873;474876	1
PvP01_01_v1	548491	548590	10969	99	alternate_panel	3	548492;548500;548590	1
PvP01_01_v1	799266	799330	15983	64	alternate_panel	2	799267;799330	1
PvP01_02_v1	212447	212493	24678	46	alternate_panel	3	212448;212449;212493	1
PvP01_02_v1	327450	327588	26979	138	alternate_panel	3	327451;327553;327588
PvP01_02_v1	433218	433375	29095	157	alternate_panel	2	433219;433375
PvP01_02_v1	726206	726236	34952	30	alternate_panel	6	726207;726213;726217;726220;726229;726236
PvP01_03_v1	125650	125795	42067	145	alternate_panel	8	125651;125658;125674;125676;125696;125729;125779;125795	1
PvP01_03_v1	470817	470936	48970	119	alternate_panel	4	470818;470823;470931;470936	1
PvP01_03_v1	714611	714782	53847	171	alternate_panel	5	714612;714615;714703;714708;714782	1
PvP01_13_v1	754813	754885	394419	72	3_10_panel	4	754814;754816;754832;754885	1	1
PvP01_04_v1	317776	317832	63840	56	alternate_panel	3	317777;317826;317832	1
PvP01_04_v1	506968	507079	67626	111	alternate_panel	5	506969;507001;507008;507070;507079	1
PvP01_13_v1	1197713	1197831	403278	118	3_10_panel	7	1197714;1197756;1197759;1197776;1197825;1197828;1197831	1	1
PvP01_05_v1	180908	180943	81340	35	alternate_panel	3	180909;180934;180943	1
PvP01_05_v1	290396	290532	83532	136	alternate_panel	4	290397;290432;290433;290532	1
PvP01_13_v1	1865343	1865483	416631	140	3_10_panel	4	1865344;1865414;1865475;1865483	1	1
PvP01_13_v1	1985698	1985814	419038	116	3_10_panel	4	1985699;1985773;1985776;1985814	1	1
PvP01_14_v1	462743	462837	430447	94	3_10_panel	3	462744;462754;462837	1	1
PvP01_14_v1	675630	675699	434704	69	3_10_panel	3	675631;675646;675699	1	1
PvP01_14_v1	1206462	1206642	445323	180	3_10_panel	3	1206463;1206565;1206642	1	1
PvP01_06_v1	670614	670673	121629	59	alternate_panel	3	670615;670671;670673	1
PvP01_06_v1	972550	972644	127670	94	alternate_panel	4	972551;972561;972608;972644
PvP01_14_v1	1546237	1546249	452117	12	3_10_panel	3	1546238;1546247;1546249	1	1
PvP01_07_v1	496801	496859	139006	58	alternate_panel	3	496802;496847;496859
PvP01_07_v1	551253	551398	140096	145	alternate_panel	3	551254;551347;551398
PvP01_07_v1	926657	926774	147604	117	alternate_panel	4	926658;926730;926738;926774	1
PvP01_07_v1	1078147	1078289	150634	142	alternate_panel	3	1078148;1078183;1078289	1
PvP01_14_v1	1763089	1763164	456454	75	3_10_panel	3	1763090;1763095;1763164	1	1
PvP01_07_v1	1450913	1450958	158089	45	alternate_panel	3	1450914;1450955;1450958	1
PvP01_08_v1	29767	29843	162707	76	alternate_panel	6	29768;29793;29801;29835;29836;29843
PvP01_08_v1	168662	168721	165487	59	alternate_panel	3	168663;168665;168721
PvP01_08_v1	787937	788059	177872	122	alternate_panel	3	787938;788010;788059	1
PvP01_08_v1	992650	992659	181964	9	alternate_panel	3	992651;992652;992659	1
PvP01_14_v1	2022558	2022663	461645	105	3_10_panel	4	2022559;2022613;2022656;2022663	1	1
PvP01_08_v1	1403807	1403883	190190	76	alternate_panel	4	1403808;1403811;1403852;1403883
PvP01_08_v1	1504659	1504843	192207	184	alternate_panel	4	1504660;1504841;1504842;1504843
PvP01_14_v1	2189680	2189767	464987	87	3_10_panel	4	2189681;2189690;2189764;2189767	1	1
PvP01_14_v1	2261604	2261794	466426	190	3_10_panel	6	2261605;2261685;2261701;2261719;2261740;2261794	1	1
PvP01_09_v1	769647	769661	212729	14	alternate_panel	2	769648;769661	1
PvP01_09_v1	892844	892891	215191	47	alternate_panel	4	892845;892852;892855;892891	1
PvP01_09_v1	1103729	1103789	219410	60	alternate_panel	3	1103730;1103767;1103789	1
PvP01_09_v1	1359362	1359395	224523	33	alternate_panel	5	1359363;1359378;1359380;1359391;1359395	1
PvP01_09_v1	1688611	1688696	231109	85	alternate_panel	3	1688612;1688650;1688696
PvP01_09_v1	2150510	2150571	240347	61	alternate_panel	4	2150511;2150521;2150569;2150571	1
PvP01_10_v1	161225	161325	245300	100	alternate_panel	3	161226;161266;161325	1
PvP01_10_v1	254400	254412	247164	12	alternate_panel	4	254401;254409;254411;254412
PvP01_10_v1	711865	711875	256313	10	alternate_panel	3	711866;711867;711875	1
PvP01_14_v1	2699925	2700045	475191	120	3_10_panel	3	2699926;2700015;2700045	1	1
PvP01_10_v1	1068891	1069019	263453	128	alternate_panel	4	1068892;1069012;1069018;1069019	1
PvP01_10_v1	1242989	1243060	266935	71	alternate_panel	3	1242990;1243040;1243060	1
PvP01_14_v1	3009930	3010081	481392	151	3_10_panel	12	3009931;3009950;3009958;3009994;3010003;3010009;3010012;3010020;3010050;3010070;3010079;3010081	1	1
PvP01_14_v1	1270400	1270401	DHPS_A553G	1	3_10_panel	1	1270401	1	1
PvP01_11_v1	177898	177971	276607	73	alternate_panel	3	177899;177966;177971
PvP01_11_v1	677372	677527	286597	155	alternate_panel	3	677373;677441;677527
PvP01_11_v1	916515	916632	291379	117	alternate_panel	3	916516;916621;916632
PvP01_11_v1	1153666	1153706	296122	40	alternate_panel	3	1153667;1153703;1153706
PvP01_11_v1	1407414	1407429	301196	15	alternate_panel	3	1407415;1407424;1407429	1
PvP01_11_v1	1557313	1557447	304195	134	alternate_panel	4	1557314;1557315;1557445;1557447
PvP01_11_v1	1845901	1846035	309968	134	alternate_panel	3	1845902;1845968;1846035	1
PvP01_11_v1	2001515	2001591	313078	76	alternate_panel	4	2001516;2001517;2001576;2001591
PvP01_12_v1	324220	324242	322154	22	alternate_panel	3	324221;324232;324242
PvP01_12_v1	533090	533101	326332	11	alternate_panel	3	533091;533094;533101
PvP01_12_v1	671183	671280	329095	97	alternate_panel	3	671184;671258;671280
PvP01_12_v1	782923	783078	331330	155	alternate_panel	3	782924;783038;783078
PvP01_12_v1	998256	998330	335636	74	alternate_panel	3	998257;998266;998330	1
PvP01_14_v1	1270910	1270911	DHPS_A383G	1	3_10_panel	1	1270911	1	1
PvP01_12_v1	1511534	1511583	345902	49	alternate_panel	2	1511535;1511583	1
PvP01_14_v1	56852	57021	422331	169	alternate_panel	4	56853;56866;56881;57021	1	1
PvP01_12_v1	1945902	1946046	354589	144	alternate_panel	3	1945903;1945959;1946046
PvP01_12_v1	2465991	2466016	364989	25	alternate_panel	3	2465992;2465995;2466016
PvP01_12_v1	2724027	2724063	370152	36	alternate_panel	3	2724028;2724060;2724063
PvP01_12_v1	2987660	2987728	375425	68	alternate_panel	6	2987661;2987667;2987699;2987706;2987713;2987728	1
PvP01_13_v1	167460	167513	382672	53	alternate_panel	5	167461;167463;167497;167511;167513
PvP01_13_v1	381464	381542	386952	78	alternate_panel	4	381465;381466;381513;381542	1
PvP01_13_v1	485830	485983	389041	153	alternate_panel	3	485831;485833;485983
PvP01_13_v1	792890	792989	395181	99	alternate_panel	5	792891;792893;792975;792987;792989	1
PvP01_13_v1	1045516	1045555	400235	39	alternate_panel	3	1045517;1045529;1045555	1
PvP01_13_v1	1242602	1242780	404177	178	alternate_panel	3	1242603;1242731;1242780
PvP01_13_v1	1762261	1762355	414570	94	alternate_panel	4	1762262;1762343;1762344;1762355	1
PvP01_13_v1	1985772	1985814	419039	42	alternate_panel	3	1985773;1985776;1985814
PvP01_14_v1	1887637	1887677	458944	40	alternate_panel	3	1887638;1887644;1887677	1	1
PvP01_14_v1	250235	250398	426198	163	alternate_panel	4	250236;250276;250284;250398
PvP01_14_v1	682002	682081	434832	79	alternate_panel	4	682003;682073;682074;682081	1
PvP01_14_v1	1767067	1767097	456532	30	alternate_panel	3	1767068;1767092;1767097	1
PvP01_14_v1	2861965	2862134	478433	169	alternate_panel	6	2861966;2862026;2862027;2862071;2862082;2862134	1	1
PvP01_14_v1	2029490	2029545	461782	55	alternate_panel	4	2029491;2029527;2029533;2029545	1
PvP01_14_v1	2189680	2189767	464986	87	alternate_panel	4	2189681;2189690;2189764;2189767
PvP01_14_v1	2306579	2306688	467324	109	alternate_panel	3	2306580;2306626;2306688	1
PvP01_14_v1	2700014	2700117	475193	103	alternate_panel	3	2700015;2700045;2700117
PvP01_MIT_v1	2910	3165	MIT_Species2	255	high_priority_panel			1	1
PvP01_14_v1	3010163	3010291	481397	128	alternate_panel	12	3010164;3010177;3010179;3010188;3010249;3010263;3010265;3010269;3010274;3010276;3010277;3010291
